# Seroconversion stages COVID19 into distinct pathophysiological states

**DOI:** 10.1101/2020.12.05.20244442

**Authors:** Matthew D. Galbraith, Kohl T. Kinning, Kelly D. Sullivan, Ryan Baxter, Paula Araya, Kimberly R. Jordan, Seth Russell, Keith P. Smith, Ross E. Granrath, Jessica Shaw, Monika Dzieciatkowska, Tusharkanti Ghosh, Andrew A. Monte, Angelo D’Alessandro, Kirk C. Hansen, Tellen D. Bennett, Elena W.Y. Hsieh, Joaquin M. Espinosa

## Abstract

COVID19 is a heterogeneous medical condition involving a suite of underlying pathophysiological processes including hyperinflammation, endothelial damage, thrombotic microangiopathy, and end-organ damage. Limited knowledge about the molecular mechanisms driving these processes and lack of staging biomarkers hamper the ability to stratify patients for targeted therapeutics. We report here the results of a cross-sectional multi-omics analysis of hospitalized COVID19 patients revealing that seroconversion status associates with distinct underlying pathophysiological states. Seronegative COVID19 patients harbor hyperactive T cells and NK cells, high levels of IFN alpha, gamma and lambda ligands, markers of systemic complement activation, neutropenia, lymphopenia and thrombocytopenia. In seropositive patients, all of these processes are attenuated, observing instead increases in B cell subsets, emergency hematopoiesis, increased markers of platelet activation, and hypoalbuminemia. We propose that seroconversion status could potentially be used as a biosignature to stratify patients for therapeutic intervention and to inform analysis of clinical trial results in heterogenous patient populations.
