## Supplementary File S1 for "Seroconversion stages COVID19 into distinct pathophysiological states"

### Sheet: Sheet1
			SARS-CoV-2 Negative	SARS-CoV-2 Positive
	n (%)		32 (30.5%)	73 (69.5%)
	Age, median (interquartile range)		40 (33.2-59.2)	43 (23-54)
		Sex, n (%)
		Female	12 (11.4%)	34 (32.4%)
		Male	20 (19%)	39 (37.1%)
	Race, n (%)
		American Indian and Alaska Native	0	<10
		Asian	0	<10
		Black or African American	<10	<10
		Multiple Race	<10	<10
		Other	<10	31 (29.5%)
		White or Caucasian	20 (19%)	21 (20%)
	Ethnicity, n (%)
		Hispanic	<10	43 (41%)
		Non-Hispanic	24 (22.9%)	27 (25.7%)
	Hosp. median LOS days (IQR)		4 (2-6)	6 (3.5-9.5)
	Maximum respiratory support, n (%)
		Room Air	<10	<10
		Oxygen Mask	18 (17.1%)	39 (37.1%)
		Non-invasive ventilation	<10	<10
		High flow nasal canula	0	<10
		Heated high flow nasal canula	0	<10
		Ventilator	<10	<10
	Lab name, mean ± sd
		bun, mg/dL	19.2 ± 15.1	15.7 ± 10
		creatinine, mg/dL	1.4 ± 1.7	0.8 ± 0.7
		hemoglobin, g/dL	12.1 ± 2.3	12.8 ± 2.5
		platelet count, 10*9/L	241 ± 108.2	242.6 ± 113.5
		red cell distribution width, %	14.6 ± 2.2	13.8 ± 1.7
		white blood cell count, 10*9/L	8.2 ± 4.6	7.4 ± 4.2
		absolute lymphocyte count, 10*9/L	2 ± 1.3	1.4 ± 0.9
		albumin, g/dL	3.5 ± 0.5	3.4 ± 0.5
		alp, U/L	117.3 ± 97.4	114.7 ± 134.8
		alt, U/L	52 ± 91.5	49.6 ± 68.3
		ast, U/L	47 ± 65.2	46.2 ± 35.3
		bilirubin total, mg/dL	0.6 ± 0.4	0.6 ± 0.4
		crp, mg/L	67.3 ± 84.4	96.1 ± 92.1
		protein total, g/dL	6.6 ± 0.8	6.7 ± 0.8
		ddimer, ng/mL	4027 ± 5556.9	1659.5 ± 2898.9
		ferritin, ng/mL	239.7 ± 253.4	699.1 ± 1428.3
		troponin, ng/mL	0 ± 0.1	0 ± 0.1
		bilirubin direct, mg/dL	0.1 ± 0.2	0.1 ± 0.1
		bilirubin indirect, mg/dL	0.4 ± 0.3	0.4 ± 0.2
		prothrombin time, seconds	15.3 ± 2.2	14.3 ± 1.2
		absolute neutrophil count, 10*9/L	3.8 ± 3.3	4.7 ± 4
		bnp, ng/L	212.1 ± 304.3	275.5 ± 693.8
