## Supplementary File S2 for "Seroconversion stages COVID19 into distinct pathophysiological states"

### Sheet: Seroconversion vs MS proteomics
Protein_name	SwissprotID	Rho	pval	BH_padj
IGLV3-1	P01715	0.77658	4.44089e-15	1.80744e-12
IGLV3-25	P01717	0.637596	3.82712e-09	5.19212e-07
IGHV1-24	A0A0C4DH33	0.622506	1.12566e-08	9.16285e-07
IGHV1-46	P01743	0.606759	3.26935e-08	2.21771e-06
IGHV1-18	A0A0C4DH31	0.574973	2.3785e-07	1.21006e-05
IGKV1-39	P01597	0.526708	3.3362e-06	0.000123439
IGLV3-19	P01714	0.506138	9.13195e-06	0.00025267
IGHV1-69D	A0A0B4J2H0	0.496493	1.43236e-05	0.000306827
IGHV3-33	P01772	0.489806	1.94149e-05	0.000349827
IGHV3-21	A0A0B4J1V1	0.489404	1.97691e-05	0.000349827
IGLV3-27	P01718	0.482974	2.63197e-05	0.000428485
IGKV1D-33	P01593	0.479247	3.09873e-05	0.000467104
IGHV4-39	P01824	0.448191	0.000112502	0.00130824
IGHV4-34	P06331	0.44494	0.00012786	0.00142468
IGHV3-64	A0A075B6Q5	0.438217	0.00016591	0.00173142
IGKV1D-13	A0A0B4J2D9	0.434198	0.000193372	0.001949
IGKV1-5	P01602	0.402192	0.000613193	0.0044566
IGLV3-10	A0A075B6K4	0.393423	0.000824976	0.00550435
IGHV1-3	A0A0C4DH29	0.393423	0.000824976	0.00550435
IGHV1-2	P23083	0.392875	0.000840191	0.00551545
IGLV3-21	P80748	0.385495	0.00107138	0.00692147
IGLV1-40	P01703	0.376836	0.00141493	0.00872541
IGKV6-21	A0A0C4DH24	0.372744	0.00160948	0.00935801
IGHV4-61	A0A0C4DH41	0.365692	0.00200184	0.0110101
IGHV3-23	P01764	0.35232	0.00298815	0.0139791
IGHV3-13	P01766	0.340482	0.00420108	0.0176272
IGKV1-16	P04430	0.335111	0.00488274	0.0200735
IGHV7-4-1	A0A0J9YVY3	0.333796	0.0050639	0.0206101
IGKV3-11	P04433	0.322324	0.00691305	0.0265435
IGHV1-8	P0DP01	0.319839	0.00738395	0.0275712
IGHV3-7	P01780	0.308586	0.00988659	0.0345521
IGHV4-30-4	P0DP06	0.30475	0.0108943	0.0372604
IGHV3-53	P01767	0.299708	0.0123536	0.0405478
IGLV2-11	P01706	0.282901	0.0185049	0.0570568
IGKV1-27	A0A075B6S5	0.28133	0.0191951	0.0587399
HSPA8	P11142-2	0.277457	0.0209911	0.0632413
IGKV3D-15	A0A087WSY6	0.265108	0.0277025	0.0788456
JCHAIN	P01591	0.262221	0.0295086	0.0822603
IGLC3	P0DOY3	0.260468	0.0306536	0.0844975
IGKV3D-20	A0A0C4DH25	0.244282	0.0430889	0.112418
IGLV3-9	A0A075B6K5	0.241725	0.045391	0.116257
IGHV3-15	A0A0B4J1V0	0.240409	0.0466137	0.116257
IGLC6	P0CF74	0.240336	0.0466825	0.116257
IGKV3-20	P01619	0.235002	0.0519287	0.125803
IGHV3-20	A0A0C4DH32	0.23281	0.05422	0.130577
IGHV3-48	P01763	0.230983	0.0561918	0.13453
IGHV3-43	A0A0B4J1X8	0.213482	0.0781905	0.176797
IGKV6D-41	A0A0C4DH26	0.210924	0.0819132	0.182179
IGHV4-28	A0A0C4DH34	0.207526	0.0870749	0.190535
IGHV4-38-2	P0DP08	0.202667	0.0948985	0.206544
RBP4	P02753	0.197808	0.103262	0.22004
IGHV2-26	A0A0B4J1V2	0.184289	0.129552	0.270397
PPBP	P02775	0.18027	0.138272	0.285565
TIMP1	P01033	0.176617	0.146578	0.296802
PIGR	P01833	0.164962	0.175564	0.346527
IGLV4-69	A0A075B6H9	0.162916	0.181056	0.352582
SFTPB	P07988	0.161491	0.184954	0.358316
IGKV1-17	P01599	0.158641	0.192931	0.370391
IGKV1-8	A0A0C4DH67	0.150493	0.217092	0.405136
FCGBP	Q9Y6R7	0.149763	0.219359	0.405814
IGHV2-5	P01817	0.144501	0.236168	0.429109
CALR	P27797	0.140738	0.248725	0.447925
THBS1	P07996	0.129777	0.287864	0.490679
IGHV4-30-2	A0A087WSY4	0.128681	0.29199	0.495167
ABCC2	Q92887	0.12795	0.294762	0.497793
MMP2	P08253-2	0.123054	0.313777	0.519136
ANG	P03950	0.121483	0.320043	0.527358
APOC2	P02655	0.12057	0.323722	0.528463
APOA4	P06727	0.118487	0.332211	0.534426
IGHV3-64D	A0A0J9YX35	0.115747	0.343592	0.5484
IGHA2	P01877	0.113445	0.353338	0.555491
IGHV3-30-3	P0DP02	0.113409	0.353494	0.555491
IGKV1D-16	P01601	0.112459	0.357567	0.55973
IGKV2-30	P06310	0.109134	0.372047	0.576502
IGHV3-74	A0A0B4J1X5	0.102265	0.403068	0.612121
CFHR3	Q02985	0.101388	0.407134	0.614229
IGHV3-49	A0A0A0MS15	0.101315	0.407474	0.614229
LIMS1	P48059-2	0.0998173	0.414478	0.616943
MMRN1	Q13201	0.0996346	0.415337	0.616943
IGHV3-9	P01782	0.0961637	0.431852	0.638407
IGLV1-51	P01701	0.0888564	0.467808	0.676231
S100A8	P05109	0.0882718	0.470753	0.677019
APOC3	P02656	0.0877969	0.473153	0.678074
PF4	P02776	0.0872123	0.476115	0.679926
IGLV1-47	P01700	0.0837413	0.49391	0.68843
TGFBR2	P37173-2	0.081878	0.503605	0.688894
IGKV1D-8	A0A087WSZ0	0.0816953	0.504561	0.688894
HSPA5	P11021	0.0816222	0.504943	0.688894
IGHV4-4	A0A075B6R2	0.0800877	0.513011	0.691375
SLC4A1	P02730	0.077384	0.527383	0.703375
LCN2	P80188	0.0771648	0.528557	0.703375
IGLV4-60	A0A075B6I1	0.0765802	0.531695	0.703375
IGHV5-51	A0A0C4DH38	0.0757764	0.536023	0.706024
CLIC1	O00299	0.0701133	0.567004	0.730286
IGKV3-7	A0A075B6H7	0.0678845	0.579422	0.738774
CETP	P11597	0.0676653	0.58065	0.738774
S100A9	P06702	0.0669346	0.584752	0.741415
APOD	P05090	0.0628425	0.607965	0.766074
AZGP1	P25311	0.0604311	0.621829	0.781125
ALDOA	P04075-2	0.0595543	0.626904	0.785077
PPIA	P62937	0.0590427	0.629872	0.786374
SLC2A14	Q8TDB8-2	0.0575813	0.638385	0.792142
PLTP	P55058	0.055791	0.648877	0.801829
IGKV3D-7	A0A0C4DH55	0.055243	0.652102	0.801829
IGKV2D-24	A0A075B6R9	0.051224	0.675948	0.817934
TUBB	P07437	0.0461454	0.706537	0.835053
IGLV5-45	A0A087WSX0	0.0455608	0.71009	0.835053
BLVRB	P30043	0.0448301	0.714538	0.835053
IGFBP2	P18065	0.0445378	0.716321	0.835053
RNASE4	P34096	0.0422726	0.730183	0.844275
SPARC	P09486	0.0377421	0.758165	0.864351
MYH9	P35579	0.0337596	0.783022	0.882303
RAP1B	P61224	0.0331385	0.786919	0.882303
CORO1A	P31146	0.0324077	0.79151	0.885012
PRDX6	P30041	0.0283157	0.817348	0.906433
IGHV3-35	A0A0C4DH35	0.0252466	0.836857	0.920542
FN1	P02751-1	0.0241871	0.843615	0.922988
CFHR2	P36980-2	0.022068	0.857166	0.932798
IGHV3-11	P01762	0.0204969	0.867239	0.935288
ACTG1	P63261	0.0194739	0.873809	0.937454
IGHV3-73	A0A0B4J1V6	0.0189258	0.877333	0.937454
VCL	P18206-2	0.0167336	0.89145	0.94859
ICAM1	P05362	0.0164414	0.893334	0.94859
FLNA	P21333-2	0.015601	0.898757	0.949145
RAB10	P61026	0.0153818	0.900172	0.949145
IGLL1	P15814	0.0122031	0.920726	0.960861
ACTR3	P61158	0.00960906	0.93754	0.966022
PARVB	Q9HBI1-2	0.00869565	0.943467	0.966977
FERMT3	Q86UX7-2	0.00858604	0.944178	0.966977
IGHV2-70D	A0A0C4DH43	0.00628425	0.959128	0.971058
PDLIM1	O00151	0.00471319	0.96934	0.976538
LPA	P08519	0.00204604	0.986688	0.986688
ACTC1	P68032	-0.00310559	0.979795	0.982208
HSPG2	P98160	-0.004019	0.973854	0.978664
CD5L	O43866	-0.00569967	0.962927	0.972485
TLN1	Q9Y490	-0.00664962	0.956754	0.971058
MYL6	P60660-2	-0.0076361	0.950346	0.966977
PFN1	P07737	-0.00774571	0.949634	0.966977
IGHD	P01880-2	-0.00814761	0.947025	0.966977
IGKV2-28	A0A075B6P5	-0.010084	0.934459	0.965291
ARPC1B	O15143	-0.0103398	0.932801	0.965291
SELP	P16109	-0.0105225	0.931616	0.965291
MYL12A	P19105	-0.0113263	0.926406	0.964316
LDHB	P07195	-0.0125685	0.918361	0.960856
IGHV1-45	A0A0A0MS14	-0.0132992	0.913632	0.958372
IGHG4	P01861	-0.0142126	0.907725	0.954636
YWHAE	P62258	-0.0161856	0.894984	0.94859
GPI	P06744-2	-0.0188893	0.877568	0.937454
THBS4	P35443	-0.0202777	0.868646	0.935288
PCSK9	Q8NBP7	-0.0208988	0.86466	0.935288
VWF	P04275	-0.0210449	0.863722	0.935288
ATP5F1B	P06576	-0.0234929	0.848049	0.925352
IGHM	P01871	-0.0243332	0.842682	0.922988
GAPDH	P04406-2	-0.0257216	0.833831	0.9197
FCGR3B	O75015	-0.0275849	0.821984	0.909096
IGLL5	B9A064	-0.0294848	0.809945	0.900676
ITGB3	P05106	-0.0313847	0.79795	0.889769
COMP	P49747	-0.0331385	0.786919	0.882303
IGLV2-14	P01704	-0.0344903	0.778444	0.880074
CFL1	P23528	-0.0349288	0.775701	0.879415
APOC4	P55056	-0.0360248	0.768855	0.874089
CFD	P00746	-0.0377421	0.758165	0.864351
SERPINA5	P05154	-0.0385824	0.75295	0.863242
COL6A3	P12111	-0.0389478	0.750686	0.863077
SYNM	O15061-2	-0.0413592	0.735798	0.848356
IGLV2-18	A0A075B6J9	-0.0435148	0.72257	0.837852
TPM3	P06753-2	-0.0442455	0.718104	0.835053
TNXB	P22105-1	-0.0449032	0.714093	0.835053
RTN4	Q9NQC3-4	-0.0452685	0.711868	0.835053
CFHR5	Q9BXR6	-0.0454147	0.710979	0.835053
GP1BA	P07359	-0.0466569	0.703434	0.835053
IGHA1	P01876	-0.048228	0.693934	0.828244
PSMA5	P28066-2	-0.048228	0.693934	0.828244
TUBA4A	P68366	-0.0498356	0.684261	0.821517
ACTB	P60709	-0.0503471	0.681194	0.820254
PRDX2	P32119	-0.0510047	0.677258	0.817934
LUM	P51884	-0.0523201	0.669411	0.813285
FCN2	Q15485	-0.0533796	0.663116	0.808049
IGHV3-30	P01768	-0.0535258	0.66225	0.808049
PLEK	P08567	-0.054768	0.654903	0.802848
HBD	P02042	-0.0554622	0.650811	0.801829
C1RL	Q9NZP8	-0.0576544	0.637958	0.792142
CAPZA1	P52907	-0.0657654	0.591343	0.747443
IGHG3	P01860	-0.0676288	0.580855	0.738774
ITGA2B	P08514-2	-0.068871	0.57391	0.736849
IGHV6-1	A0A0B4J1U7	-0.0706978	0.563767	0.728423
HPR	P00739	-0.0712094	0.560943	0.727082
TAGLN2	P37802-2	-0.0721593	0.555715	0.722606
TPM4	P67936	-0.0734015	0.548913	0.71605
BST1	Q10588-2	-0.0743515	0.543739	0.711582
CA1	P00915	-0.0745707	0.542549	0.711582
FN1	P02751-10	-0.0764706	0.532284	0.703375
EFEMP1	Q12805-2	-0.0767263	0.53091	0.703375
PKM	P14618	-0.0773475	0.527579	0.703375
CAP1	Q01518	-0.0800877	0.513011	0.691375
CTSD	P07339	-0.0807088	0.509737	0.691375
GREB1L	Q9C091-4	-0.081403	0.506092	0.688894
S100A12	P80511	-0.0825722	0.499982	0.688894
STOM	P27105	-0.0829741	0.49789	0.688894
IGLV8-61	A0A075B6I0	-0.0831933	0.496751	0.688894
YWHAZ	P63104	-0.0837413	0.49391	0.68843
CNN2	Q99439	-0.0838509	0.493343	0.68843
CAMP	P49913	-0.0853489	0.485625	0.683909
MASP2	O00187	-0.0855681	0.484501	0.683909
ZYX	Q15942-2	-0.0856047	0.484314	0.683909
APOC1	P02654	-0.0860066	0.482258	0.683909
FBLN1	P23142	-0.0887103	0.468543	0.676231
GPX3	P22352	-0.0896967	0.463592	0.673864
ATP2A3	Q93084-2	-0.0906102	0.459034	0.66963
PIKFYVE	Q9Y2I7	-0.0948849	0.438029	0.641287
IGKV4-1	P06312	-0.0956156	0.434493	0.638407
APMAP	Q9HDC9	-0.0957252	0.433964	0.638407
ANK1	P16157-10	-0.100329	0.412079	0.616603
CAT	P04040	-0.100548	0.411053	0.616603
TUBB1	Q9H4B7	-0.102923	0.400034	0.609789
ALDOB	P05062	-0.104348	0.393506	0.602094
QSOX1	O00391	-0.106357	0.384409	0.590394
IGFBP3	P17936-2	-0.107234	0.380479	0.586572
WDR1	O75083	-0.109024	0.372531	0.576502
ITIH3	Q06033-2	-0.109499	0.370439	0.576502
CAVIN2	O95810	-0.11414	0.350381	0.554884
VNN1	O95497	-0.115126	0.346205	0.550412
APOH	P02749	-0.116332	0.341144	0.546636
IGLV3-22	A0A075B6J6	-0.118487	0.332211	0.534426
PROC	P04070-2	-0.119912	0.326387	0.529242
TPI1	P60174-1	-0.120351	0.324609	0.528463
ACTN1	P12814	-0.120387	0.324461	0.528463
IGKV2-29	A2NJV5	-0.124662	0.307448	0.510741
ADIPOQ	Q15848	-0.12532	0.304883	0.508555
MINPP1	Q9UNW1	-0.126343	0.300921	0.504011
PARN	O95453-2	-0.126379	0.30078	0.504011
IGLV1-36	A0A0B4J1U3	-0.129704	0.288138	0.490679
PDIA3	P30101	-0.130033	0.286907	0.490679
FBLN1	P23142-4	-0.130398	0.285544	0.490679
SAA2	P0DJI9	-0.130471	0.285271	0.490679
PRG4	Q92954-3	-0.132444	0.277986	0.483506
DEFA1	P59665	-0.132919	0.276251	0.482551
TGFBI	Q15582	-0.134161	0.271747	0.476729
SELENOP	P49908	-0.135331	0.267554	0.471404
CLEC3B	P05452	-0.137925	0.258405	0.457264
FOXN4	Q96NZ1-2	-0.138948	0.254856	0.452953
APOF	Q13790	-0.139496	0.252968	0.45157
CDH13	P55290-4	-0.139642	0.252466	0.45157
C5	P01031	-0.143953	0.237969	0.43046
IGLV5-37	A0A075B6J1	-0.145159	0.23402	0.427112
CORO1C	Q9ULV4-2	-0.146547	0.229528	0.420802
FTL	P02792	-0.147242	0.227305	0.418612
IGHV3-72	A0A0B4J1Y9	-0.150201	0.217997	0.405136
HBB	P68871	-0.151516	0.213947	0.401274
IGKV1-12	A0A0C4DH73	-0.151553	0.213835	0.401274
SAA1	P0DJI8	-0.151626	0.213612	0.401274
PI16	Q6UXB8-2	-0.153453	0.208082	0.395744
PRSS1	P07477	-0.156704	0.19849	0.379275
LGALS1	P09382	-0.161198	0.185761	0.358316
TTR	P02766	-0.164341	0.177218	0.346768
HBA1	P69905	-0.164706	0.176244	0.346527
KRT86	O43790	-0.165144	0.175079	0.346527
MFAP4	P55083-2	-0.165473	0.17421	0.346527
MST1	P26927	-0.170588	0.161088	0.32297
LILRA3	Q8N6C8-3	-0.171721	0.158284	0.318919
LCP1	P13796	-0.178845	0.141468	0.287888
MICU2	Q8IYU8	-0.178919	0.141303	0.287888
SERPINA4	P29622	-0.179978	0.138924	0.285565
PZP	P20742	-0.181293	0.136012	0.282433
IGHG1	P01857	-0.184984	0.128089	0.268722
CST3	P01034	-0.191414	0.115127	0.24278
IGFBP4	P22692	-0.196018	0.106484	0.225724
CPB2	Q96IY4	-0.199781	0.0997999	0.213782
RNASE1	P07998	-0.201608	0.0966754	0.208185
F9	P00740	-0.202229	0.0956307	0.20703
ENPP2	Q13822-2	-0.208513	0.0855506	0.188211
NEB	P20929-2	-0.208586	0.0854385	0.188211
RTN4R	Q9BZR6	-0.212203	0.0800346	0.178979
HBG1	P69891	-0.212788	0.0791874	0.178062
SERPINA3	P01011	-0.214797	0.0763291	0.173553
APOE	P02649	-0.216222	0.0743525	0.170008
ANGPTL6	Q8NI99	-0.216953	0.0733549	0.168675
APOB	P04114	-0.217136	0.0731072	0.168675
PROZ	P22891-2	-0.217355	0.0728108	0.168675
CRP	P02741	-0.220716	0.0683855	0.159959
F13A1	P00488	-0.221374	0.0675454	0.158907
C4BPA	P04003	-0.222945	0.0655723	0.155162
APOM	O95445	-0.225685	0.0622421	0.148143
HRG	P04196	-0.2365	0.0504089	0.122853
VASN	Q6EMK4	-0.236792	0.0501167	0.122853
C1QC	P02747	-0.239861	0.0471312	0.116257
F5	P12259	-0.240153	0.0468546	0.116257
ITIH2	P19823	-0.2403	0.0467168	0.116257
F13B	P05160	-0.240446	0.0465794	0.116257
GPLD1	P80108	-0.240446	0.0465794	0.116257
IGLC2	P0DOY2	-0.242821	0.0443923	0.115081
ATRN	O75882-2	-0.245634	0.0419117	0.110052
ALB	P02769	-0.246328	0.0413175	0.109196
BTD	P43251-2	-0.250676	0.0377529	0.100428
VTN	P04004	-0.253526	0.0355582	0.0952117
DBH	P09172	-0.254001	0.0352029	0.0948848
ITIH1	P19827	-0.256522	0.0333666	0.0905348
AMBP	P02760	-0.257801	0.0324662	0.0886829
SH3BGRL3	Q9H299	-0.260358	0.0307264	0.0844975
TYMP	P19971-2	-0.263098	0.0289497	0.0812589
SPARCL1	Q14515-2	-0.264487	0.0280831	0.0793737
SHBG	P04278	-0.265948	0.0271945	0.0779449
AFM	P43652	-0.269163	0.0253229	0.0730952
APOA2	P02652	-0.2692	0.0253023	0.0730952
SAA4	P35542	-0.2692	0.0253023	0.0730952
C1S	P09871	-0.270406	0.0246296	0.0726393
ERN1	O75460	-0.27183	0.0238541	0.0708658
GSN	P06396	-0.277165	0.0211322	0.0632413
TFRC	P02786	-0.279576	0.0199914	0.0607202
LCAT	P04180	-0.283412	0.0182848	0.0568086
IGKC	P01834	-0.286701	0.0169228	0.0529814
IGHG2	P01859	-0.288966	0.0160359	0.050594
AGT	P01019	-0.294373	0.0140788	0.0447663
SERPINA1	P01009	-0.295616	0.0136595	0.0437751
INHBC	P55103	-0.296967	0.0132155	0.0426882
ORM2	P19652	-0.297662	0.0129924	0.0423033
MBL2	P11226	-0.299817	0.0123202	0.0405478
OAF	Q86UD1	-0.300548	0.0120992	0.0403639
SELL	P14151-2	-0.300585	0.0120883	0.0403639
CFI	P05156	-0.303836	0.011147	0.0378069
PCYOX1	Q9UHG3	-0.30749	0.0101659	0.0350636
HGFAC	Q04756	-0.308403	0.00993266	0.0345521
C7	P10643	-0.309682	0.00961401	0.0340252
SERPINF1	P36955	-0.311509	0.00917425	0.0327537
A2M	P01023	-0.31297	0.00883517	0.0318223
LYZ	P61626	-0.31403	0.00859624	0.0312381
KRT10	P13645	-0.316807	0.00799665	0.029321
LRG1	P02750	-0.318268	0.00769603	0.0284753
HLA-A	P04439-2	-0.320241	0.00730592	0.0275325
CLU	P10909-2	-0.320789	0.00720068	0.0273895
F10	P00742	-0.324077	0.00659672	0.0255702
APOL1	O14791-2	-0.326818	0.00612791	0.0239813
HP	P00738	-0.32711	0.00607968	0.0239813
TMEM241	Q24JQ0	-0.327621	0.00599607	0.0239255
PROS1	P07225	-0.329668	0.00567169	0.0228552
KNG1	P01042	-0.337961	0.00450976	0.0187293
CPN1	P15169	-0.341542	0.00407704	0.0172849
C1QB	P02746	-0.341615	0.0040686	0.0172849
C6	P13671	-0.345378	0.00365465	0.0158239
F12	P00748	-0.34757	0.00343116	0.0150159
GGH	Q92820	-0.347863	0.0034023	0.0150159
MAN1A1	P33908	-0.348666	0.00332404	0.0148669
SERPIND1	P05546	-0.349068	0.00328552	0.0148578
IGFALS	P35858-2	-0.349361	0.00325775	0.0148578
APCS	P02743	-0.351297	0.00307901	0.0142404
SERPING1	P05155-2	-0.352649	0.00295946	0.0139791
TF	P02787	-0.352832	0.00294363	0.0139791
CFHR1	Q03591	-0.353599	0.00287795	0.0139444
FGB	P02675	-0.35517	0.00274753	0.0134728
C4A	P0C0L4	-0.35528	0.00273863	0.0134728
KRT9	P35527	-0.355353	0.00273271	0.0134728
LTF	P02788	-0.356266	0.00265969	0.0134728
C8B	P07358	-0.356522	0.00263956	0.0134728
KNG1	P01042-2	-0.359116	0.00244293	0.0127471
APOA1	P02647	-0.360796	0.00232263	0.0122768
PLG	P00747	-0.361235	0.00229214	0.012275
AACS	Q86V21-2	-0.362952	0.00217612	0.0118091
HPX	P02790	-0.370698	0.00171551	0.00956457
C8G	P07360	-0.370734	0.00171357	0.00956457
KRT2	P35908	-0.371355	0.00168077	0.00956457
KRT1	P04264	-0.37278	0.00160765	0.00935801
ITIH4	Q14624	-0.374351	0.00153035	0.00915962
#N/A	P00761	-0.376069	0.00144971	0.00880645
F11	P03951	-0.377932	0.00136655	0.00855672
C1QA	P02745	-0.383157	0.00115581	0.00735023
ORM1	P02763	-0.399781	0.000665857	0.00459328
PGLYRP2	Q96PD5-2	-0.399817	0.000665029	0.00459328
FGL1	Q08830	-0.400658	0.000646249	0.00459328
ECM1	Q16610	-0.405115	0.00055445	0.00410293
KLKB1	P03952	-0.407709	0.000506656	0.00381869
FGA	P02671	-0.410924	0.000452638	0.00347592
CP	P00450	-0.411545	0.000442829	0.00346599
CNDP1	Q96KN2	-0.412057	0.000434896	0.00346599
C3	P01024	-0.412167	0.000433214	0.00346599
BCHE	P06276	-0.413555	0.000412406	0.0034255
F2	P00734	-0.414395	0.00040026	0.00339387
SERPINA10	Q9UK55	-0.414724	0.000395597	0.00339387
CPN2	P22792	-0.41593	0.000378919	0.00335261
CFH	P08603	-0.418487	0.000345647	0.00312619
F7	P08709-2	-0.420168	0.000325261	0.00300867
LGALS3BP	Q08380	-0.420753	0.000318432	0.00300867
SERPINC1	P01008	-0.432042	0.000209766	0.00203273
AHSG	P02765	-0.433796	0.000196337	0.001949
IGHV3-38	A0A0C4DH36	-0.438692	0.000162913	0.00173142
CFP	P27918	-0.444611	0.000129516	0.00142468
PON1	P27169	-0.449105	0.000108505	0.00129886
CHN2	P52757-9	-0.449909	0.000105096	0.00129618
LBP	P18428	-0.45148	9.87162e-05	0.00125555
A1BG	P04217	-0.468725	4.864e-05	0.000638596
C4BPB	P20851-2	-0.468834	4.84157e-05	0.000638596
ALB	P02768	-0.468944	4.81924e-05	0.000638596
SERPINA7	P05543	-0.4749	3.73997e-05	0.000543632
C8A	P07357	-0.479868	3.01594e-05	0.000467104
ANXA6	P08133	-0.488308	2.07659e-05	0.000352154
B2M	P61769	-0.490208	1.90666e-05	0.000349827
C9	P02748	-0.491706	1.7819e-05	0.000349827
C1R	P00736	-0.500037	1.21594e-05	0.000274938
FCN3	O75636-2	-0.503069	1.05538e-05	0.00025267
C4B	P0C0L5	-0.503069	1.05538e-05	0.00025267
CFB	P00751	-0.505334	9.48597e-06	0.00025267
FETUB	Q9UGM5	-0.513445	6.43374e-06	0.000201425
SERPINF2	P08697	-0.517062	5.39342e-06	0.000182927
SERPINA6	P08185	-0.528681	3.01847e-06	0.000122852
HABP2	Q14520-2	-0.553416	8.14431e-07	3.68304e-05
GC	P02774-3	-0.577603	2.03435e-07	1.18283e-05
C2	P06681	-0.625758	8.96515e-09	9.12204e-07
CD14	P08571	-0.688637	6.15841e-11	1.25324e-08
