## Supplementary File S4 for "Seroconversion stages COVID19 into distinct pathophysiological states"

### Sheet: Seroconversion vs MSD
Analyte	Rho	pval	BH_padj
Eotaxin-2	0.514176	6.20954e-06	0.000127296
MIP-1β	0.293095	0.014522	0.0850577
TARC	0.283047	0.0184418	0.100815
IL-17B	0.265679	0.0285426	0.146281
IL-17D	0.235218	0.0534979	0.206182
ICAM-1	0.227475	0.0601412	0.214417
IL-3	0.205992	0.0894885	0.282233
IFNB1	0.205164	0.095812	0.290985
IL-17C	0.18338	0.134425	0.371546
Eotaxin-3	0.170369	0.161635	0.41419
IL-9	0.162782	0.188122	0.448986
TSLP	0.152432	0.211157	0.453608
YKL-40	0.144903	0.234854	0.461558
MIF	0.135879	0.265603	0.494987
IL-2Ralpha	0.128662	0.299437	0.533779
bFGF	0.115638	0.344052	0.575761
IL-22	0.10559	0.387868	0.62363
EPO	0.0989045	0.422301	0.665936
IL-13	0.0799415	0.513783	0.717025
I309	0.0795396	0.515908	0.717025
ENA78	0.075411	0.537997	0.735262
VEGF-A_angiogenesis	0.0681403	0.57799	0.769342
VEGF-C	0.0632444	0.605668	0.769342
IL-23	0.0615719	0.617923	0.769342
IL-17E	0.0601977	0.625803	0.769342
IL-17A	0.0591889	0.629024	0.769342
Il-33	0.0566859	0.646129	0.769342
IL-16	0.0560468	0.647374	0.769342
MIP-5	0.0468761	0.702106	0.822467
VEGF-A	0.0438436	0.720559	0.832195
IL-7	0.0373036	0.76089	0.866569
Flt-1	0.0165875	0.892392	0.914702
IL-31	-0.00708805	0.953906	0.953906
IL-27	-0.0119839	0.922146	0.933531
Flt3L	-0.0189624	0.877098	0.910405
Eotaxin	-0.0217757	0.859038	0.903091
MDC	-0.0251005	0.837788	0.89219
IL-17F	-0.0288201	0.815529	0.879913
MIP-3α	-0.0303252	0.804634	0.879733
IL-1RA	-0.0319502	0.795906	0.879733
IL-4	-0.0337596	0.783022	0.879558
MIP-1α	-0.0565948	0.644157	0.769342
IL-5	-0.0571063	0.641162	0.769342
SAA	-0.0796127	0.515521	0.717025
VEGF-D	-0.0890026	0.467073	0.683928
IL-1α	-0.0917662	0.456715	0.680921
CRP	-0.0944099	0.440336	0.668658
SDF1alpha	-0.095981	0.432731	0.668658
IL-1β	-0.113738	0.352091	0.57743
VCAM-1	-0.119547	0.327874	0.560119
IL-18	-0.122068	0.317702	0.554289
IL-12p70	-0.132044	0.279456	0.509231
Gro alpha	-0.142163	0.243918	0.465145
TNF-α	-0.144428	0.236408	0.461558
CTACK	-0.148703	0.222675	0.456483
MCP-3	-0.150932	0.21574	0.453608
TNF-β	-0.152308	0.215004	0.453608
IL-6	-0.157179	0.197116	0.448986
Fractalkine	-0.158275	0.193971	0.448986
MCP-1	-0.167665	0.168494	0.418682
I-TAC	-0.172123	0.157298	0.41419
IL-8	-0.18133	0.135932	0.371546
Tie-2	-0.190756	0.116404	0.340897
MIP3beta	-0.221849	0.0669439	0.219576
TRAIL	-0.223858	0.0644466	0.219576
IL-2	-0.231787	0.0553171	0.206182
IL-17A/F	-0.238107	0.0488187	0.200157
PIGF	-0.239678	0.0473047	0.200157
IL-12/23p40	-0.256777	0.0331849	0.151176
GM-CSF	-0.25897	0.0316609	0.151176
IL-15	-0.293716	0.0143053	0.0850577
M-CSF	-0.307709	0.0101095	0.0690814
IL-21	-0.310226	0.0100349	0.0690814
IL-10	-0.330946	0.00547691	0.0449106
TPO	-0.340227	0.00423152	0.0385538
MCP-4	-0.376836	0.00141493	0.0145031
IP-10	-0.412057	0.000434896	0.0050945
G-CSF	-0.447826	0.000114139	0.00155989
IFNL1	-0.500438	1.19343e-05	0.000195722
IFNG	-0.517026	5.40309e-06	0.000127296
MCP-2	-0.581293	1.63005e-07	6.68322e-06
IFNA2	-0.727841	1.38911e-12	1.13907e-10
