## Supplementary File S5 for "Seroconversion stages COVID19 into distinct pathophysiological states"

### Sheet: All live cells
Population	Lineage	Rho	pval	BH_padj_sub
Switched Memory B	Live cells	0.583342	2.74546e-07	1.67473e-05
Age-Dependent B (ABC)	Live cells	0.542094	2.58739e-06	7.89152e-05
IgM+ Memory B	Live cells	0.493372	2.56379e-05	0.000521303
c-delta Switched Memory B	Live cells	0.453752	0.000130012	0.00158614
Plasmablasts	Live cells	0.432418	0.000287964	0.0025094
CD19+ B cells	Live cells	0.416721	0.000500407	0.00381561
Pre-switched Activated Memory B	Live cells	0.3852	0.00140414	0.00856523
Mature Naive B	Live cells	0.368458	0.00233416	0.012944
Atypical B	Live cells	0.28425	0.0207187	0.0789899
Immature Naive B	Live cells	0.257405	0.036932	0.120209
CD95- Naive CD4 T	Live cells	0.213819	0.0847291	0.215353
HLA-DR+ CD4 T	Live cells	0.202296	0.103323	0.226186
PD-1+ CD4 T	Live cells	0.164638	0.186499	0.355513
Non-Classical Monocytes	Live cells	0.15775	0.205866	0.374685
CD4+ T	Live cells	0.154243	0.216255	0.374685
CD1c+ Myeloid DCs	Live cells	0.152615	0.221202	0.374685
CD4+ Tconv	Live cells	0.150652	0.227268	0.374685
CD38+ CD4 T	Live cells	0.120969	0.333276	0.484289
Anergic B	Live cells	0.106899	0.392933	0.557416
T-bet- Eomes+ CD8 T	Live cells	0.0951258	0.447395	0.620252
Myeloid DCs	Live cells	0.0743346	0.55306	0.69084
Th2	Live cells	0.0677382	0.588911	0.69084
CD95+ CD4 T	Live cells	0.035466	0.777398	0.846809
CD95- Naive CD8 T	Live cells	0.0296211	0.813357	0.870435
CD27+ CD57- CD8 T	Live cells	0.0166371	0.89452	0.927837
Central memory CD4 T	Live cells	-0.00327732	0.979164	0.979164
CD56midCD16hi NK	Live cells	-0.00678426	0.956885	0.972833
Regulatory T	Live cells	-0.0161779	0.897416	0.927837
Classical Monocytes	Live cells	-0.035466	0.777398	0.846809
Monocytes	Live cells	-0.0435654	0.728344	0.822759
Myeloid Dendritic Supressor Cells	Live cells	-0.0656925	0.600238	0.69084
Effector Memory CD4 T	Live cells	-0.0671537	0.592137	0.69084
CD3+ T	Live cells	-0.06778	0.588681	0.69084
T-bet- Eomes- CD8 T	Live cells	-0.0690325	0.581795	0.69084
Central Memory CD8 T	Live cells	-0.0790523	0.528079	0.685379
CD141+ Myeloid DCs	Live cells	-0.0847302	0.498776	0.66142
CD27+ CD57+ CD8 T	Live cells	-0.0875691	0.484448	0.656696
Memory Stem CD4 T	Live cells	-0.120927	0.333445	0.484289
CD56midCD16lo NK	Live cells	-0.12506	0.317061	0.483519
Follicular helper CD4 T	Live cells	-0.128567	0.303572	0.474818
Basophils	Live cells	-0.136082	0.275938	0.442954
CD27- CD57- CD8 T	Live cells	-0.155954	0.211139	0.374685
HLA-DR+ CD8 T	Live cells	-0.165181	0.185031	0.355513
Intermediate Monocytes	Live cells	-0.168312	0.176724	0.355513
CD27- CD57+ CD8 T	Live cells	-0.199917	0.107531	0.226186
Effector Memory CD45RA+ CD4 T	Live cells	-0.20071	0.106114	0.226186
PD-1+ CD8 T	Live cells	-0.207849	0.0940024	0.220544
Effector Memory CD8 T	Live cells	-0.210604	0.0896282	0.218693
CD8+ T	Live cells	-0.214571	0.0836149	0.215353
T-bet+ Eomes+ CD8 T	Live cells	-0.217827	0.07892	0.215353
CD38+ CD8 T	Live cells	-0.244046	0.0482997	0.140299
Memory Stem CD8 T	Live cells	-0.248805	0.0439592	0.134076
CD56bright NK	Live cells	-0.256737	0.0374421	0.120209
Effector Memory CD45RA+ CD8 T	Live cells	-0.262874	0.0329693	0.118301
CD4-CD8- T	Live cells	-0.308089	0.0118478	0.0481811
Th17	Live cells	-0.318443	0.00916523	0.0399342
CD95+ CD8 T	Live cells	-0.327127	0.00734006	0.0344418
Plasmacytoid DCs	Live cells	-0.350965	0.00386103	0.0196269
T-bet+ Eomes- CD8 T	Live cells	-0.386202	0.00136091	0.00856523
Th1	Live cells	-0.436844	0.00024522	0.00249307
Th1/17	Live cells	-0.480806	4.38512e-05	0.00066873

### Sheet: CD45+
Population	Lineage	Rho	pval	BH_padj_sub
Switched Memory B	CD45+ Leukocytes	0.580545	3.22814e-07	1.96917e-05
Age-Dependent B (ABC)	CD45+ Leukocytes	0.530863	4.53198e-06	0.000138225
IgM+ Memory B	CD45+ Leukocytes	0.491368	2.79685e-05	0.000512218
c-delta Switched Memory B	CD45+ Leukocytes	0.451915	0.000139515	0.00170209
Plasmablasts	CD45+ Leukocytes	0.429955	0.000314607	0.00274158
CD19+ B cells	CD45+ Leukocytes	0.413422	0.000560124	0.00427095
Pre-switched Activated Memory B	CD45+ Leukocytes	0.383279	0.00149045	0.00909177
Mature Naive B	CD45+ Leukocytes	0.372842	0.00204855	0.0113602
Atypical B	CD45+ Leukocytes	0.275107	0.0253776	0.0967521
Immature Naive B	CD45+ Leukocytes	0.249515	0.0433404	0.125893
CD95- Naive CD4 T	CD45+ Leukocytes	0.211523	0.0882063	0.214434
HLA-DR+ CD4 T	CD45+ Leukocytes	0.182758	0.141897	0.288524
PD-1+ CD4 T	CD45+ Leukocytes	0.155245	0.21325	0.394189
CD1c+ Myeloid DCs	CD45+ Leukocytes	0.152656	0.221074	0.396633
Non-Classical Monocytes	CD45+ Leukocytes	0.150193	0.228704	0.398599
CD4+ Tconv	CD45+ Leukocytes	0.145183	0.244784	0.403562
CD4+ T	CD45+ Leukocytes	0.140257	0.261334	0.41951
CD38+ CD4 T	CD45+ Leukocytes	0.110239	0.378229	0.549333
Anergic B	CD45+ Leukocytes	0.100678	0.421204	0.576163
T-bet- Eomes+ CD8 T	CD45+ Leukocytes	0.0811398	0.517207	0.64387
Myeloid DCs	CD45+ Leukocytes	0.0749609	0.549712	0.660167
Th2	CD45+ Leukocytes	0.068281	0.585922	0.687332
CD95+ CD4 T	CD45+ Leukocytes	0.0263647	0.833565	0.90041
CD95- Naive CD8 T	CD45+ Leukocytes	0.0251122	0.841366	0.90041
CD27+ CD57- CD8 T	CD45+ Leukocytes	0.0111262	0.929348	0.944837
Central memory CD4 T	CD45+ Leukocytes	-0.00774449	0.95079	0.95079
CD56midCD16hi NK	CD45+ Leukocytes	-0.0144661	0.90822	0.939007
Regulatory T	CD45+ Leukocytes	-0.0211878	0.865907	0.910695
Classical Monocytes	CD45+ Leukocytes	-0.0462791	0.712137	0.789825
Monocytes	CD45+ Leukocytes	-0.0524997	0.675472	0.763033
Myeloid Dendritic Supressor Cells	CD45+ Leukocytes	-0.0608913	0.627192	0.721862
Effector Memory CD4 T	CD45+ Leukocytes	-0.0745434	0.551943	0.660167
Central Memory CD8 T	CD45+ Leukocytes	-0.0817242	0.514183	0.64387
CD141+ Myeloid DCs	CD45+ Leukocytes	-0.0904916	0.469929	0.609907
CD3+ T	CD45+ Leukocytes	-0.0978395	0.434484	0.576163
T-bet- Eomes- CD8 T	CD45+ Leukocytes	-0.0982152	0.432712	0.576163
CD27+ CD57+ CD8 T	CD45+ Leukocytes	-0.104102	0.405504	0.57525
CD56midCD16lo NK	CD45+ Leukocytes	-0.121678	0.330427	0.491611
Basophils	CD45+ Leukocytes	-0.133493	0.285261	0.435023
Memory Stem CD4 T	CD45+ Leukocytes	-0.134829	0.280424	0.435023
Follicular helper CD4 T	CD45+ Leukocytes	-0.146519	0.240422	0.403562
CD27- CD57- CD8 T	CD45+ Leukocytes	-0.155412	0.212752	0.394189
Intermediate Monocytes	CD45+ Leukocytes	-0.170734	0.170489	0.335479
HLA-DR+ CD8 T	CD45+ Leukocytes	-0.186306	0.134188	0.282258
CD27- CD57+ CD8 T	CD45+ Leukocytes	-0.198789	0.10957	0.238706
Effector Memory CD45RA+ CD4 T	CD45+ Leukocytes	-0.201085	0.105448	0.238234
Effector Memory CD8 T	CD45+ Leukocytes	-0.209477	0.0913979	0.214434
PD-1+ CD8 T	CD45+ Leukocytes	-0.219079	0.077171	0.196143
T-bet+ Eomes+ CD8 T	CD45+ Leukocytes	-0.227262	0.0664903	0.176344
CD8+ T	CD45+ Leukocytes	-0.228515	0.0649658	0.176344
CD38+ CD8 T	CD45+ Leukocytes	-0.258533	0.0360844	0.110057
Memory Stem CD8 T	CD45+ Leukocytes	-0.259034	0.0357129	0.110057
CD56bright NK	CD45+ Leukocytes	-0.263375	0.0326248	0.110057
Effector Memory CD45RA+ CD8 T	CD45+ Leukocytes	-0.272018	0.0271397	0.0973837
CD4-CD8- T	CD45+ Leukocytes	-0.30621	0.0124013	0.050432
Th17	CD45+ Leukocytes	-0.32458	0.00783907	0.0341559
CD95+ CD8 T	CD45+ Leukocytes	-0.33318	0.00626401	0.0293926
Plasmacytoid DCs	CD45+ Leukocytes	-0.34821	0.00416912	0.021193
T-bet+ Eomes- CD8 T	CD45+ Leukocytes	-0.387287	0.00131544	0.00891575
Th1	CD45+ Leukocytes	-0.438305	0.000232436	0.0023631
Th1/17	CD45+ Leukocytes	-0.48711	3.35881e-05	0.000512218

### Sheet: CD19+ B cells
Population	Lineage	Rho	pval	BH_padj_sub
Switched Memory B	CD19+ B cells	0.338858	0.00538335	0.0492107
IgM+ Memory B	CD19+ B cells	0.0784678	0.531143	0.820376
Mature Naive B	CD19+ B cells	0.0704102	0.574263	0.820376
Plasmablasts	CD19+ B cells	0.0152176	0.903475	0.944432
Age-Dependent B (ABC)	CD19+ B cells	-0.00874648	0.944432	0.944432
c-delta Switched Memory B	CD19+ B cells	-0.0227325	0.856231	0.944432
Immature Naive B	CD19+ B cells	-0.112285	0.369388	0.738777
Atypical B	CD19+ B cells	-0.125478	0.315436	0.738777
Pre-switched Activated Memory B	CD19+ B cells	-0.174783	0.160424	0.534746
Anergic B	CD19+ B cells	-0.315604	0.00984214	0.0492107

### Sheet: CD3+ T cells
Population	Lineage	Rho	pval	BH_padj_sub
CD95- Naive CD4 T	CD3+ T	0.330759	0.00667654	0.0406628
HLA-DR+ CD4 T	CD3+ T	0.328755	0.0070358	0.0406628
PD-1+ CD4 T	CD3+ T	0.273061	0.0265332	0.119399
CD4+ Tconv	CD3+ T	0.252521	0.0407986	0.134313
CD4+ T	CD3+ T	0.252228	0.0410402	0.134313
CD38+ CD4 T	CD3+ T	0.2339	0.0587284	0.151016
Th2	CD3+ T	0.148273	0.234779	0.384184
T-bet- Eomes+ CD8 T	CD3+ T	0.119925	0.337495	0.485993
CD95- Naive CD8 T	CD3+ T	0.0886964	0.478819	0.615625
CD95+ CD4 T	CD3+ T	0.039474	0.753002	0.836945
CD27+ CD57- CD8 T	CD3+ T	0.036134	0.773317	0.836945
Regulatory T	CD3+ T	0.0333368	0.790448	0.836945
Central memory CD4 T	CD3+ T	0.00845423	0.946286	0.946286
T-bet- Eomes- CD8 T	CD3+ T	-0.0142991	0.909275	0.935254
CD27+ CD57+ CD8 T	CD3+ T	-0.054128	0.665994	0.773412
HLA-DR+ CD8 T	CD3+ T	-0.0772153	0.537739	0.645287
Effector Memory CD4 T	CD3+ T	-0.0836865	0.504098	0.625777
CD27- CD57- CD8 T	CD3+ T	-0.103559	0.40797	0.54396
Central Memory CD8 T	CD3+ T	-0.114998	0.357857	0.495494
Follicular helper CD4 T	CD3+ T	-0.126062	0.313169	0.469753
Memory Stem CD4 T	CD3+ T	-0.143805	0.249338	0.390268
Effector Memory CD45RA+ CD4 T	CD3+ T	-0.161841	0.194198	0.332911
T-bet+ Eomes+ CD8 T	CD3+ T	-0.168145	0.17716	0.318889
CD8+ T	CD3+ T	-0.184386	0.13832	0.26208
PD-1+ CD8 T	CD3+ T	-0.187266	0.132158	0.26208
CD27- CD57+ CD8 T	CD3+ T	-0.197036	0.1128	0.238872
Memory Stem CD8 T	CD3+ T	-0.21837	0.0781582	0.175856
Effector Memory CD8 T	CD3+ T	-0.229809	0.0634202	0.152209
Effector Memory CD45RA+ CD8 T	CD3+ T	-0.239662	0.0526026	0.145669
CD38+ CD8 T	CD3+ T	-0.247845	0.044808	0.134424
CD4-CD8- T	CD3+ T	-0.259868	0.0351008	0.134313
Th17	CD3+ T	-0.324246	0.00790666	0.0406628
CD95+ CD8 T	CD3+ T	-0.325373	0.00768055	0.0406628
T-bet+ Eomes- CD8 T	CD3+ T	-0.346624	0.00435622	0.0406628
Th1	CD3+ T	-0.445235	0.000179716	0.00323489
Th1/17	CD3+ T	-0.490867	2.85811e-05	0.00102892

### Sheet: CD4+ T cells
Population	Lineage	Rho	pval	BH_padj_sub
CD95- Naive CD4 T	CD4+ T	0.326667	0.00742793	0.0237694
HLA-DR+ CD4 T	CD4+ T	0.0450684	0.719353	0.918052
Th2	CD4+ T	0.0242772	0.846576	0.918052
CD4+ Tconv	CD4+ T	-0.000521866	0.996682	0.996682
Regulatory T	CD4+ T	-0.0220228	0.860674	0.918052
PD-1+ CD4 T	CD4+ T	-0.0405177	0.746687	0.918052
CD38+ CD4 T	CD4+ T	-0.0552134	0.659704	0.918052
Central memory CD4 T	CD4+ T	-0.122889	0.325601	0.520962
Effector Memory CD4 T	CD4+ T	-0.145935	0.242324	0.430798
Follicular helper CD4 T	CD4+ T	-0.199875	0.107606	0.215212
Effector Memory CD45RA+ CD4 T	CD4+ T	-0.213527	0.0851655	0.194664
Memory Stem CD4 T	CD4+ T	-0.314518	0.0101122	0.0269659
Th17	CD4+ T	-0.437345	0.000240766	0.000963065
CD95+ CD4 T	CD4+ T	-0.490617	2.8892e-05	0.000154091
Th1	CD4+ T	-0.502557	1.70857e-05	0.000136686
Th1/17	CD4+ T	-0.531615	4.36788e-06	6.98861e-05

### Sheet: CD8+ T cells
Population	Lineage	Rho	pval	BH_padj_sub
T-bet- Eomes+ CD8 T	CD8+ T	0.265672	0.031084	0.132107
CD95- Naive CD8 T	CD8+ T	0.199833	0.107681	0.298005
CD27+ CD57- CD8 T	CD8+ T	0.186932	0.132862	0.298005
HLA-DR+ CD8 T	CD8+ T	0.0943325	0.451209	0.627508
T-bet- Eomes- CD8 T	CD8+ T	0.0747104	0.55105	0.669132
CD27+ CD57+ CD8 T	CD8+ T	0.063939	0.610023	0.691359
PD-1+ CD8 T	CD8+ T	0.00260933	0.983411	0.983411
Central Memory CD8 T	CD8+ T	-0.0559232	0.655604	0.696579
CD27- CD57- CD8 T	CD8+ T	-0.0884876	0.479859	0.627508
T-bet+ Eomes+ CD8 T	CD8+ T	-0.109989	0.37932	0.586222
Memory Stem CD8 T	CD8+ T	-0.146728	0.239746	0.407567
Effector Memory CD8 T	CD8+ T	-0.172738	0.165452	0.312521
CD27- CD57+ CD8 T	CD8+ T	-0.183509	0.140238	0.298005
Effector Memory CD45RA+ CD8 T	CD8+ T	-0.195324	0.116024	0.298005
T-bet+ Eomes- CD8 T	CD8+ T	-0.326208	0.00751672	0.0425948
CD38+ CD8 T	CD8+ T	-0.343409	0.00475826	0.0404452
CD95+ CD8 T	CD8+ T	-0.38449	0.0014355	0.0244035

### Sheet: mDCs
Population	Lineage	Rho	pval	BH_padj_sub
CD1c+	Myeloid DCs	0.0595971	0.634544	0.634544
CD141+	Myeloid DCs	-0.16276	0.191645	0.38329

### Sheet: monocytes
Population	Lineage	Rho	pval	BH_padj_sub
Non-Classical	Monocytes	0.156998	0.208062	0.312092
Classical	Monocytes	-0.0282851	0.821634	0.821634
Intermediate	Monocytes	-0.192235	0.122022	0.312092
