## Supplementary File S6 for "Seroconversion stages COVID19 into distinct pathophysiological states"

### Sheet: Seroconversion_vs_Immune
UniqueID	Display_Name	Platform	Rho	pval	BH_padj
TNFRSF17.2665.26	TNFRSF17.2665.26	Somascan	0.532408	2.49423e-06	0.000707326
Eotaxin-2	CCL24	MSD	0.514176	6.20954e-06	0.000127296
CCL14.2900.53	CCL14.2900.53	Somascan	0.488564	2.05292e-05	0.00248557
IL1R2.14133.93	IL1R2.14133.93	Somascan	0.416588	0.000370095	0.0161475
TNFSF11.14061.48	TNFSF11.14061.48	Somascan	0.405736	0.000542647	0.020662
FAS.9459.7	FAS.9459.7	Somascan	0.403507	0.000586092	0.0214493
IL1RAPL2.5082.51	IL1RAPL2.5082.51	Somascan	0.378992	0.00132121	0.0338551
TNFRSF9.14025.18	TNFRSF9.14025.18	Somascan	0.35528	0.00273863	0.0512092
CCL16.4913.78	CCL16.4913.78	Somascan	0.341871	0.00403921	0.062299
IL12RB2.3815.14	IL12RB2.3815.14	Somascan	0.329594	0.00568301	0.0756121
LTA.4703.87	LTA.4703.87	Somascan	0.309207	0.00973131	0.105062
IL32.9051.13	IL32.9051.13	Somascan	0.294921	0.0138925	0.127258
MIP-1β	CCL4	MSD	0.293095	0.014522	0.0850577
TARC	CCL17	MSD	0.283047	0.0184418	0.100815
IL31RA.8273.84	IL31RA.8273.84	Somascan	0.281988	0.0189036	0.152583
TNFSF10.8833.20	TNFSF10.8833.20	Somascan	0.280891	0.0193916	0.154488
CXCL9.11593.21	CXCL9.11593.21	Somascan	0.267629	0.0262021	0.184712
IL-17B	IL17B	MSD	0.265679	0.0285426	0.146281
TNFRSF13B.2704.74	TNFRSF13B.2704.74	Somascan	0.264267	0.0282185	0.193572
TNFRSF10D.14121.24	TNFRSF10D.14121.24	Somascan	0.250237	0.0381004	0.227522
IL22RA1.3620.67	IL22RA1.3620.67	Somascan	0.241578	0.0455255	0.24892
IL3.4717.55	IL3.4717.55	Somascan	0.240227	0.0467857	0.25148
CCL26.9168.31	CCL26.9168.31	Somascan	0.236098	0.0508131	0.263195
IL-17D	IL17D	MSD	0.235218	0.0534979	0.206182
CCL5.5480.49	CCL5.5480.49	Somascan	0.234819	0.0521165	0.265965
IL12A.IL12B.10367.62	IL12A.IL12B.10367.62	Somascan	0.233979	0.0529879	0.26648
ICAM-1	ICAM1	MSD	0.227475	0.0601412	0.214417
IL1F10.17356.34	IL1F10.17356.34	Somascan	0.2245	0.0636655	0.29393
CCL20.2468.62	CCL20.2468.62	Somascan	0.218634	0.071101	0.309871
IL1B.3037.62	IL1B.3037.62	Somascan	0.212751	0.0792401	0.325477
CCL17.3519.3	CCL17.3519.3	Somascan	0.211984	0.0803542	0.326199
TNFRSF10B.5534.49	TNFRSF10B.5534.49	Somascan	0.208769	0.0851588	0.338274
IL-3	IL3	MSD	0.205992	0.0894885	0.282233
IFNB1	IFNB1	MSD	0.205164	0.095812	0.290985
TNFRSF6B.5070.76	TNFRSF6B.5070.76	Somascan	0.205005	0.0910677	0.351427
IL36B.14149.9	IL36B.14149.9	Somascan	0.204677	0.091599	0.352829
IL17A.9170.24	IL17A.9170.24	Somascan	0.194885	0.108562	0.385051
IL4.2906.55	IL4.2906.55	Somascan	0.19061	0.116689	0.398147
IL-17C	IL17C	MSD	0.18338	0.134425	0.371546
IFNA6.5714.88	IFNA6.5714.88	Somascan	0.180636	0.137462	0.433982
IL26.16760.2	IL26.16760.2	Somascan	0.174425	0.151737	0.457003
Eotaxin-3	CCL26	MSD	0.170369	0.161635	0.41419
IL-9	IL9	MSD	0.162782	0.188122	0.448986
IL15RA.3445.53	IL15RA.3445.53	Somascan	0.155426	0.202224	0.530801
TSLP	TSLP	MSD	0.152432	0.211157	0.453608
IL12RB1.2632.5	IL12RB1.2632.5	Somascan	0.149616	0.219814	0.554165
YKL-40	CHI3L1	MSD	0.144903	0.234854	0.461558
IL7R.5089.11	IL7R.5089.11	Somascan	0.144538	0.236049	0.569882
CSF1R.13682.47	CSF1R.13682.47	Somascan	0.143515	0.239417	0.574007
CXCL16.2436.49	CXCL16.2436.49	Somascan	0.14008	0.250965	0.587561
MIF	MIF	MSD	0.135879	0.265603	0.494987
IL-2Ralpha	IL2RA	MSD	0.128662	0.299437	0.533779
IL11.4493.92	IL11.4493.92	Somascan	0.124772	0.30702	0.638153
TNFRSF10A.4832.75	TNFRSF10A.4832.75	Somascan	0.12046	0.324165	0.654138
TNFRSF19.5131.15	TNFRSF19.5131.15	Somascan	0.120424	0.324313	0.654164
TNFRSF4.3730.81	TNFRSF4.3730.81	Somascan	0.11867	0.33146	0.658434
CCL27.2192.63	CCL27.2192.63	Somascan	0.118159	0.333564	0.660175
TNFRSF8.2605.49	TNFRSF8.2605.49	Somascan	0.116588	0.340076	0.665181
bFGF	FGF2	MSD	0.115638	0.344052	0.575761
IFNL2.4397.26	IFNL2.4397.26	Somascan	0.111472	0.361827	0.686918
IL23R.5088.175	IL23R.5088.175	Somascan	0.109609	0.369957	0.693384
CCL18.3044.3	CCL18.3044.3	Somascan	0.108696	0.373983	0.695545
IL-22	IL22	MSD	0.10559	0.387868	0.62363
TNF.5936.53	TNF.5936.53	Somascan	0.0993423	0.416714	0.728835
EPO	EPO	MSD	0.0989045	0.422301	0.665936
IL25.4137.57	IL25.4137.57	Somascan	0.0978444	0.423809	0.733301
IL1A.4851.25	IL1A.4851.25	Somascan	0.0959079	0.433083	0.741297
CCL15.18289.16	CCL15.18289.16	Somascan	0.0938619	0.443006	0.745734
P02776	CXCL4	MSprot	0.0872123	0.476115	0.679926
CXCL5.2979.8	CXCL5.2979.8	Somascan	0.0836317	0.494478	0.783112
IL-13	IL13	MSD	0.0799415	0.513783	0.717025
I309	CXCR4	MSD	0.0795396	0.515908	0.717025
CCL28.2890.59	CCL28.2890.59	Somascan	0.0793204	0.517069	0.794469
IL20RA.5085.18	IL20RA.5085.18	Somascan	0.0769456	0.529733	0.80247
TNFRSF11B.8304.50	TNFRSF11B.8304.50	Somascan	0.0758129	0.535826	0.806404
ENA78	CXCL5	MSD	0.075411	0.537997	0.735262
CCL3.3040.59	CCL3.3040.59	Somascan	0.063354	0.605042	0.850818
IL-23	IL23A	MSD	0.0615719	0.617923	0.769342
CCL2.2578.67	CCL2.2578.67	Somascan	0.0606503	0.620563	0.857947
IL-17E	IL25	MSD	0.0601977	0.625803	0.769342
IL-17A	IL17A	MSD	0.0591889	0.629024	0.769342
IFNB1.14127.240	IFNB1.14127.240	Somascan	0.0579467	0.636252	0.863418
Il-33	IL33	MSD	0.0566859	0.646129	0.769342
IL-16	IL16	MSD	0.0560468	0.647374	0.769342
IL2RA.3151.6	IL2RA.3151.6	Somascan	0.0560102	0.647588	0.870702
TNFSF4.2839.2	TNFSF4.2839.2	Somascan	0.0530142	0.665284	0.879213
CXCL13.3487.32	CXCL13.3487.32	Somascan	0.0501279	0.682508	0.884739
IL5RA.13686.2	IL5RA.13686.2	Somascan	0.0495798	0.685796	0.885589
MIP-5	CCL15	MSD	0.0468761	0.702106	0.822467
CCL23.2913.1	CCL23.2913.1	Somascan	0.0462185	0.706094	0.896125
IL31.10455.196	IL31.10455.196	Somascan	0.0457435	0.708979	0.898139
TNFRSF13C.5383.14	TNFRSF13C.5383.14	Somascan	0.0440994	0.718997	0.902191
IL15.19568.17	IL15.19568.17	Somascan	0.0425283	0.728614	0.906649
IL18RAP.2993.1	IL18RAP.2993.1	Somascan	0.0404092	0.741652	0.912324
CCL4L1.2781.63	CCL4L1.2781.63	Somascan	0.0399342	0.744584	0.912917
IL-7	IL7	MSD	0.0373036	0.76089	0.866569
IL22.2778.10	IL22.2778.10	Somascan	0.0371575	0.761799	0.919819
TNFRSF1B.3152.57	TNFRSF1B.3152.57	Somascan	0.0363171	0.767032	0.922134
IL2RG.2634.2	IL2RG.2634.2	Somascan	0.0348557	0.776158	0.926073
IL15RA.14054.17	IL15RA.14054.17	Somascan	0.0330289	0.787607	0.928884
IL4R.3055.54	IL4R.3055.54	Somascan	0.027183	0.824536	0.940641
TNFRSF1B.8368.102	TNFRSF1B.8368.102	Somascan	0.0217391	0.859272	0.948198
Flt-1	FLT1	MSD	0.0165875	0.892392	0.914702
TNFSF9.2599.51	TNFSF9.2599.51	Somascan	0.0162587	0.894513	0.966345
IL11RA.18216.22	IL11RA.18216.22	Somascan	0.0125685	0.918361	0.974928
IL24.3321.2	IL24.3321.2	Somascan	0.0116916	0.924039	0.977528
IL6R.15602.43	IL6R.15602.43	Somascan	-0.00358056	0.976706	0.992519
IL-31	IL31	MSD	-0.00708805	0.953906	0.953906
CXCL14.5730.60	CXCL14.5730.60	Somascan	-0.00727073	0.952719	0.985059
IL2RB.9343.16	IL2RB.9343.16	Somascan	-0.0092437	0.93991	0.983575
TNFRSF21.5404.53	TNFRSF21.5404.53	Somascan	-0.0105955	0.931142	0.981328
TNFRSF1A.2654.19	TNFRSF1A.2654.19	Somascan	-0.0114724	0.925459	0.978286
IL-27	IL27	MSD	-0.0119839	0.922146	0.933531
IFNA21.15404.3	IFNA21.15404.3	Somascan	-0.0120205	0.921909	0.976555
IL5.11071.1	IL5.11071.1	Somascan	-0.016551	0.892628	0.965601
MDK.2911.27	MDK.2911.27	Somascan	-0.0176471	0.885563	0.963338
Flt3L	FLT3LG	MSD	-0.0189624	0.877098	0.910405
CSF2RA.10438.19	CSF2RA.10438.19	Somascan	-0.0214468	0.861145	0.94871
Eotaxin	CCL11	MSD	-0.0217757	0.859038	0.903091
MDC	CCL22	MSD	-0.0251005	0.837788	0.89219
TNFSF18.2708.54	TNFSF18.2708.54	Somascan	-0.0269638	0.825928	0.940679
IL6ST.2620.4	IL6ST.2620.4	Somascan	-0.0270369	0.825464	0.940641
IL20RB.13435.31	IL20RB.13435.31	Somascan	-0.0277311	0.821056	0.940641
IL-17F	IL17F	MSD	-0.0288201	0.815529	0.879913
CCL24.4128.27	CCL24.4128.27	Somascan	-0.0295944	0.809252	0.937682
MIP-3α	CCL20	MSD	-0.0303252	0.804634	0.879733
IL-1RA	IL1RN	MSD	-0.0319502	0.795906	0.879733
TNFSF12.5939.42	TNFSF12.5939.42	Somascan	-0.0328462	0.788754	0.929199
IL-4	IL4	MSD	-0.0337596	0.783022	0.879558
CSF2.4697.59	CSF2.4697.59	Somascan	-0.0363537	0.766804	0.922134
CCL23.3028.36	CCL23.3028.36	Somascan	-0.0561198	0.646944	0.870702
MIP-1α	CCL3	MSD	-0.0565948	0.644157	0.769342
FASLG.3052.8	FASLG.3052.8	Somascan	-0.0567044	0.643515	0.867876
IL-5	IL5	MSD	-0.0571063	0.641162	0.769342
CCL21.2516.57	CCL21.2516.57	Somascan	-0.0582755	0.634335	0.862946
IL10RB.2631.50	IL10RB.2631.50	Somascan	-0.0610888	0.618035	0.856501
TNFSF15.2968.61	TNFSF15.2968.61	Somascan	-0.0627695	0.608383	0.852546
IFNW1.7196.21	IFNW1.7196.21	Somascan	-0.0643405	0.599421	0.848085
SAA1.15515.2	SAA1.15515.2	Somascan	-0.0702959	0.565991	0.826627
IL19.3035.80	IL19.3035.80	Somascan	-0.0721958	0.555514	0.818732
IL27.EBI3.2829.19	IL27.EBI3.2829.19	Somascan	-0.0745707	0.542549	0.810976
TNFRSF18.11837.7	TNFRSF18.11837.7	Somascan	-0.075886	0.535432	0.806404
TNFSF14.5355.69	TNFSF14.5355.69	Somascan	-0.0762148	0.53366	0.80615
CSF1.3738.54	CSF1.3738.54	Somascan	-0.0774936	0.526797	0.801029
SAA	SAA-MSD	MSD	-0.0796127	0.515521	0.717025
CSF2RB.10512.13	CSF2RB.10512.13	Somascan	-0.0803069	0.511854	0.792535
IFNA14.7180.114	IFNA14.7180.114	Somascan	-0.0867008	0.478716	0.772423
TNFRSF10B.8529.1	TNFRSF10B.8529.1	Somascan	-0.0891122	0.466523	0.764592
IL-1α	IL1A	MSD	-0.0917662	0.456715	0.680921
IL1RL1.4234.8	IL1RL1.4234.8	Somascan	-0.0938619	0.443006	0.745734
CRP	CRP-MSD	MSD	-0.0944099	0.440336	0.668658
SDF1alpha	CXCL12	MSD	-0.095981	0.432731	0.668658
TNFSF8.3421.54	TNFSF8.3421.54	Somascan	-0.0985385	0.420513	0.730467
TNFRSF14.5352.11	TNFRSF14.5352.11	Somascan	-0.10274	0.400875	0.715869
IFNA8.6214.84	IFNA8.6214.84	Somascan	-0.110559	0.365799	0.689421
IL-1β	IL1B	MSD	-0.113738	0.352091	0.57743
IL17RC.5468.67	IL17RC.5468.67	Somascan	-0.116514	0.340381	0.665509
CXCL9.9188.119	CXCL9.9188.119	Somascan	-0.118195	0.333413	0.660175
VCAM-1	VCAM1	MSD	-0.119547	0.327874	0.560119
IL-18	IL18	MSD	-0.122068	0.317702	0.554289
IL17RB.6262.14	IL17RB.6262.14	Somascan	-0.127658	0.295876	0.631801
FTH1.FTL.5934.1	FTH1.FTL.5934.1	Somascan	-0.128535	0.292543	0.629755
P0DJI9	SAA2-MS	MSprot	-0.130471	0.285271	0.490679
IL1R1.2991.9	IL1R1.2991.9	Somascan	-0.131567	0.281209	0.614296
IL-12p70	IL12p70	MSD	-0.132044	0.279456	0.509231
IL21R.9366.54	IL21R.9366.54	Somascan	-0.136244	0.264308	0.597898
IFNL1.4396.54	IFNL1.4396.54	Somascan	-0.138984	0.254729	0.590548
IL17B.3499.77	IL17B.3499.77	Somascan	-0.139605	0.252592	0.587561
FTL.15324.58	FTL.15324.58	Somascan	-0.140592	0.249221	0.585344
TNF-α	TNF	MSD	-0.144428	0.236408	0.461558
IL2.3070.1	IL2.3070.1	Somascan	-0.145122	0.234139	0.569882
CXCL8.3447.64	CXCL8.3447.64	Somascan	-0.146657	0.229176	0.562545
P02792	FTL-MSD	MSprot	-0.147242	0.227305	0.418612
CTACK	CCL27	MSD	-0.148703	0.222675	0.456483
IL10.2773.50	IL10.2773.50	Somascan	-0.148813	0.22233	0.555309
MCP-3	CCL7	MSD	-0.150932	0.21574	0.453608
P0DJI8	SAA1-MS	MSprot	-0.151626	0.213612	0.401274
TNF-β	LTA	MSD	-0.152308	0.215004	0.453608
IL-6	IL6	MSD	-0.157179	0.197116	0.448986
Fractalkine	CX3CL1	MSD	-0.158275	0.193971	0.448986
IL22RA2.5087.5	IL22RA2.5087.5	Somascan	-0.15981	0.189629	0.511888
IFNA16.6421.52	IFNA16.6421.52	Somascan	-0.162185	0.183047	0.50255
IL16.2774.10	IL16.2774.10	Somascan	-0.163939	0.178294	0.494775
MCP-1	CCL2	MSD	-0.167665	0.168494	0.418682
CCL22.3508.78	CCL22.3508.78	Somascan	-0.16836	0.166713	0.479163
CXCL12.9278.9	CXCL12.9278.9	Somascan	-0.169127	0.16476	0.476915
I-TAC	CXCL11	MSD	-0.172123	0.157298	0.41419
CSF2RB.11137.43	CSF2RB.11137.43	Somascan	-0.172525	0.156316	0.464665
IL20.4138.25	IL20.4138.25	Somascan	-0.176434	0.147003	0.451162
IL1RN.5353.89	IL1RN.5353.89	Somascan	-0.177859	0.143713	0.446988
IL-8	CXCL8	MSD	-0.18133	0.135932	0.371546
Tie-2	TEK	MSD	-0.190756	0.116404	0.340897
CXCL1.2985.35	CXCL1.2985.35	Somascan	-0.200292	0.0989172	0.367656
CSF3R.2719.3	CSF3R.2719.3	Somascan	-0.204457	0.0919545	0.352829
IL17RD.3376.49	IL17RD.3376.49	Somascan	-0.210449	0.0826198	0.332056
CRP.4337.49	CRP.4337.49	Somascan	-0.211984	0.0803542	0.326199
IL1RAP.14048.7	IL1RAP.14048.7	Somascan	-0.220132	0.0691392	0.306
P02741	CRP-MS	MSprot	-0.220716	0.0683855	0.159959
MIP3beta	CCL19	MSD	-0.221849	0.0669439	0.219576
CCL25.2705.5	CCL25.2705.5	Somascan	-0.22236	0.066301	0.298972
IL36G.9117.4	IL36G.9117.4	Somascan	-0.223347	0.0650751	0.296407
TRAIL	TNFSF10	MSD	-0.223858	0.0644466	0.219576
IL3RA.13744.37	IL3RA.13744.37	Somascan	-0.230581	0.0566334	0.276766
IL-2	IL2	MSD	-0.231787	0.0553171	0.206182
IL18.5661.15	IL18.5661.15	Somascan	-0.234454	0.0524939	0.266459
IL27RA.5132.71	IL27RA.5132.71	Somascan	-0.237048	0.0498621	0.260218
IL-17A/F	IL17A/F	MSD	-0.238107	0.0488187	0.200157
PIGF	PIGF	MSD	-0.239678	0.0473047	0.200157
IFNA4.15405.23	IFNA4.15405.23	Somascan	-0.239825	0.0471658	0.252031
IL17RA.2992.59	IL17RA.2992.59	Somascan	-0.24757	0.0402717	0.233797
IL-12/23p40	IL12/23p40	MSD	-0.256777	0.0331849	0.151176
GM-CSF	CSF2	MSD	-0.25897	0.0316609	0.151176
CXCL6.3495.15	CXCL6.3495.15	Somascan	-0.26087	0.0303879	0.199845
SAA4.15516.12	SAA4.15516.12	Somascan	-0.261125	0.0302199	0.199824
LTA.LTB.3506.49	LTA.LTB.3506.49	Somascan	-0.261308	0.0301004	0.199693
CXCL17.9495.10	CXCL17.9495.10	Somascan	-0.263098	0.0289497	0.195542
IL18BP.3073.51	IL18BP.3073.51	Somascan	-0.265181	0.027658	0.191354
P35542	SAA4-MS	MSprot	-0.2692	0.0253023	0.0730952
CCL3L1.2783.18	CCL3L1.2783.18	Somascan	-0.280855	0.0194081	0.154488
LTA.LTB.3505.6	LTA.LTB.3505.6	Somascan	-0.291597	0.0150565	0.134041
IL-15	IL15	MSD	-0.293716	0.0143053	0.0850577
IFNG.15346.31	IFNG.15346.31	Somascan	-0.294666	0.0139792	0.127258
TNFRSF12A.5138.50	TNFRSF12A.5138.50	Somascan	-0.300438	0.0121322	0.120563
M-CSF	CSF1	MSD	-0.307709	0.0101095	0.0690814
IL-21	IL21	MSD	-0.310226	0.0100349	0.0690814
CXCL12.3516.60	CXCL12.3516.60	Somascan	-0.320899	0.00717979	0.0864968
IL13RA1.2633.52	IL13RA1.2633.52	Somascan	-0.328352	0.00587839	0.0775724
IL-10	IL10	MSD	-0.330946	0.00547691	0.0449106
IFNA2.3497.13	IFNA2.3497.13	Somascan	-0.332079	0.00530933	0.0730486
IFNA5.6210.100	IFNA5.6210.100	Somascan	-0.336317	0.00472174	0.0682658
CX3CL1.2827.23	CX3CL1.2827.23	Somascan	-0.33818	0.00448214	0.0667908
TPO	THPO	MSD	-0.340227	0.00423152	0.0385538
IL10RA.8104.21	IL10RA.8104.21	Somascan	-0.351078	0.0030988	0.0543749
IL12B.13733.5	IL12B.13733.5	Somascan	-0.353635	0.00287486	0.0521458
TNFSF14.5988.49	TNFSF14.5988.49	Somascan	-0.361637	0.0022645	0.0450956
IL1F5.18375.28	IL1F5.18375.28	Somascan	-0.366679	0.00194223	0.0414917
MCP-4	CCL13	MSD	-0.376836	0.00141493	0.0145031
TNFRSF18.5526.53	TNFRSF18.5526.53	Somascan	-0.377822	0.00137132	0.0342563
IL12B.IL23A.10365.132	IL12B.IL23A.10365.132	Somascan	-0.387066	0.00101783	0.0293414
IL36A.14150.7	IL36A.14150.7	Somascan	-0.389478	0.000940335	0.0285314
IL37.2723.9	IL37.2723.9	Somascan	-0.396493	0.000744296	0.0241921
CCL1.2770.51	CCL1.2770.51	Somascan	-0.403033	0.00059575	0.0214527
IL1RL2.2994.71	IL1RL2.2994.71	Somascan	-0.410851	0.000453805	0.0180146
IL21.7124.18	IL21.7124.18	Somascan	-0.411619	0.000441687	0.0178258
IP-10	CXCL10	MSD	-0.412057	0.000434896	0.0050945
CCL19.4922.13	CCL19.4922.13	Somascan	-0.43281	0.00020379	0.0114762
IL18R1.14079.14	IL18R1.14079.14	Somascan	-0.437231	0.000172297	0.0105625
G-CSF	CSF3	MSD	-0.447826	0.000114139	0.00155989
IL34.4556.10	IL34.4556.10	Somascan	-0.453928	8.94846e-05	0.00656627
IL10RA.10344.334	IL10RA.10344.334	Somascan	-0.483668	2.5526e-05	0.00274717
IL17C.9255.5	IL17C.9255.5	Somascan	-0.487249	2.17737e-05	0.00250894
IFNL1	IFNL1	MSD	-0.500438	1.19343e-05	0.000195722
IFNA10.14128.121	IFNA10.14128.121	Somascan	-0.503252	1.04637e-05	0.00149046
IFNG	IFNG	MSD	-0.517026	5.40309e-06	0.000127296
MCP-2	CCL8	MSD	-0.581293	1.63005e-07	6.68322e-06
IFNA1.18389.11	IFNA1.18389.11	Somascan	-0.597771	5.8567e-08	2.8364e-05
IFNL3.5713.9	IFNL3.5713.9	Somascan	-0.637925	3.73574e-09	3.01536e-06
TNFSF13B.3059.50	TNFSF13B.3059.50	Somascan	-0.643442	2.47977e-09	2.4019e-06
IFNA7.14129.1	IFNA7.14129.1	Somascan	-0.656851	8.84211e-10	1.07056e-06
IFNA2	IFNA2	MSD	-0.727841	1.38911e-12	1.13907e-10
