## Supplementary File S7 for "Seroconversion stages COVID19 into distinct pathophysiological states"

### Sheet: IFNA2 vs. live cells
Population	Lineage	Rho	pval	BH_padj_sub
CD4-CD8- T	Live cells	0.480857	5.02658e-05	0.00306621
Th1	Live cells	0.447902	0.000183086	0.00372274
Th1/17	Live cells	0.43326	0.000312125	0.00475991
Plasmacytoid DCs	Live cells	0.384878	0.00154721	0.0126124
T-bet+ Eomes- CD8 T	Live cells	0.382692	0.00165408	0.0126124
Effector Memory CD45RA+ CD8 T	Live cells	0.360315	0.0031952	0.0194907
Effector Memory CD45RA+ CD4 T	Live cells	0.350962	0.00415134	0.0211027
CD56bright NK	Live cells	0.344493	0.00495306	0.0232413
Follicular helper CD4 T	Live cells	0.335708	0.00625934	0.0255876
Effector Memory CD8 T	Live cells	0.334003	0.00654523	0.0255876
Effector Memory CD4 T	Live cells	0.333042	0.0067115	0.0255876
CD27- CD57+ CD8 T	Live cells	0.281425	0.0231466	0.0784412
Th17	Live cells	0.275262	0.0264706	0.0849845
CD27- CD57- CD8 T	Live cells	0.26215	0.0348962	0.101107
CD56midCD16hi NK	Live cells	0.260009	0.0364648	0.101107
T-bet+ Eomes+ CD8 T	Live cells	0.252753	0.0422209	0.103019
Intermediate Monocytes	Live cells	0.241565	0.0525521	0.123295
Central Memory CD8 T	Live cells	0.225874	0.070423	0.159104
Basophils	Live cells	0.17347	0.166994	0.339554
Central memory CD4 T	Live cells	0.157474	0.210281	0.378694
CD95+ CD8 T	Live cells	0.155769	0.215322	0.378694
CD38+ CD8 T	Live cells	0.155114	0.217283	0.378694
HLA-DR+ CD8 T	Live cells	0.127229	0.312514	0.488803
Non-Classical Monocytes	Live cells	0.115734	0.358585	0.510767
CD8+ T	Live cells	0.115385	0.360049	0.510767
Myeloid Dendritic Supressor Cells	Live cells	0.102273	0.41755	0.541927
CD3+ T	Live cells	0.0930944	0.460762	0.573602
PD-1+ CD8 T	Live cells	0.0874126	0.488689	0.58451
CD27+ CD57+ CD8 T	Live cells	0.0773601	0.540197	0.633693
CD56midCD16lo NK	Live cells	0.0542832	0.667581	0.740408
Regulatory T	Live cells	0.0493444	0.696281	0.758449
Immature Naive B	Live cells	0.0270105	0.830875	0.859041
T-bet- Eomes- CD8 T	Live cells	0.0117133	0.926216	0.941653
Myeloid DCs	Live cells	0.00594406	0.962519	0.962519
Anergic B	Live cells	-0.0437063	0.729569	0.767305
CD95+ CD4 T	Live cells	-0.0468094	0.711181	0.761089
Memory Stem CD8 T	Live cells	-0.0549825	0.663554	0.740408
CD141+ Myeloid DCs	Live cells	-0.0550262	0.663303	0.740408
Monocytes	Live cells	-0.0903846	0.473971	0.578245
CD38+ CD4 T	Live cells	-0.0930944	0.460762	0.573602
Memory Stem CD4 T	Live cells	-0.10271	0.415552	0.541927
Atypical B	Live cells	-0.108042	0.391626	0.530871
Classical Monocytes	Live cells	-0.10826	0.390663	0.530871
CD4+ T	Live cells	-0.115734	0.358585	0.510767
CD4+ Tconv	Live cells	-0.116171	0.356761	0.510767
HLA-DR+ CD4 T	Live cells	-0.127448	0.311676	0.488803
PD-1+ CD4 T	Live cells	-0.131075	0.297989	0.488803
CD27+ CD57- CD8 T	Live cells	-0.144537	0.250669	0.424745
CD95- Naive CD8 T	Live cells	-0.16049	0.201567	0.378694
Th2	Live cells	-0.162238	0.196636	0.378694
CD95- Naive CD4 T	Live cells	-0.200612	0.109081	0.229446
T-bet- Eomes+ CD8 T	Live cells	-0.216084	0.083843	0.182658
Plasmablasts	Live cells	-0.252841	0.0421473	0.103019
CD1c+ Myeloid DCs	Live cells	-0.255726	0.0397782	0.103019
Age-Dependent B (ABC)	Live cells	-0.262107	0.0349276	0.101107
IgM+ Memory B	Live cells	-0.288986	0.0195577	0.0701777
Mature Naive B	Live cells	-0.351311	0.00411148	0.0211027
Pre-switched Activated Memory B	Live cells	-0.368488	0.00252567	0.0171184
CD19+ B cells	Live cells	-0.395979	0.00109421	0.0111245
c-delta Switched Memory B	Live cells	-0.409266	0.000711379	0.00867883
Switched Memory B	Live cells	-0.453191	0.000150096	0.00372274
