## Supplementary File S8 for "Seroconversion stages COVID19 into distinct pathophysiological states"

### Sheet: Seroconversion vs Complement
UniqueID	Display_Name	Platform	Rho	pval	BH_padj
C5.2381.52	C5.2381.52	Somascan	0.385495	0.00107138	0.0299267
C5.C6.4482.66	C5.C6.4482.66	Somascan	0.369017	0.00180726	0.0401493
COLEC12.5457.5	COLEC12.5457.5	Somascan	0.224552	0.0636016	0.293915
CD93.14136.234	CD93.14136.234	Somascan	0.218816	0.0708594	0.309871
CFI.2567.5	CFI.2567.5	Somascan	0.163537	0.179376	0.496126
CR1.19556.12	CR1.19556.12	Somascan	0.156704	0.19849	0.526437
C4BPA.9449.150	C4BPA.9449.150	Somascan	0.152284	0.211609	0.545119
COLEC10.6558.5	COLEC10.6558.5	Somascan	0.148009	0.224866	0.557333
MASP1.9125.23	MASP1.9125.23	Somascan	0.13365	0.273596	0.608089
CD55.5069.9	CD55.5069.9	Somascan	0.127073	0.298111	0.63226
CFHR4.6471.53	CFHR4.6471.53	Somascan	0.119035	0.329963	0.657889
C1QL1.6404.20	C1QL1.6404.20	Somascan	0.118853	0.330711	0.658324
C1S.8840.61	C1S.8840.61	Somascan	0.10844	0.375115	0.69578
Q02985	CFHR3	MSprot	0.101388	0.407134	0.614229
FCN2.13717.15	FCN2.13717.15	Somascan	0.0938984	0.442827	0.745734
CFHR1.15468.14	CFHR1.15468.14	Somascan	0.0867373	0.47853	0.772423
C1QTNF3.7251.64	C1QTNF3.7251.64	Somascan	0.0766533	0.531302	0.803887
C5.2851.63	C5.2851.63	Somascan	0.0706978	0.563767	0.824872
CFHR2.15584.9	CFHR2.15584.9	Somascan	0.0613445	0.616562	0.855835
C1QL4.7132.55	C1QL4.7132.55	Somascan	0.0357691	0.77045	0.923672
P36980-2	CFHR2	MSprot	0.022068	0.857166	0.932798
CFHR3.16836.1	CFHR3.16836.1	Somascan	-0.0159664	0.896399	0.967088
MASP1.3605.77	MASP1.3605.77	Somascan	-0.0168433	0.890743	0.965503
P23528	CFL1	MSprot	-0.0349288	0.775701	0.879415
P00746	CFD	MSprot	-0.0377421	0.758165	0.864351
Q9BXR6	CFHR5	MSprot	-0.0454147	0.710979	0.835053
Q15485	FCN2	MSprot	-0.0533796	0.663116	0.808049
Q9NZP8	C1RL	MSprot	-0.0576544	0.637958	0.792142
CFH.4159.130	CFH.4159.130	Somascan	-0.0594446	0.62754	0.860468
CR2.15570.99	CR2.15570.99	Somascan	-0.0594812	0.627328	0.860468
CFHR5.16055.3	CFHR5.16055.3	Somascan	-0.0637194	0.602957	0.850356
C7.2888.49	C7.2888.49	Somascan	-0.0755937	0.53701	0.806819
MBL2.3000.66	MBL2.3000.66	Somascan	-0.0756303	0.536812	0.806819
C1QTNF9.16605.2	C1QTNF9.16605.2	Somascan	-0.083376	0.495803	0.784186
C6.4127.75	C6.4127.75	Somascan	-0.0855681	0.484501	0.775939
O00187	MASP2	MSprot	-0.0855681	0.484501	0.683909
FCN1.15582.25	FCN1.15582.25	Somascan	-0.0974059	0.425899	0.735602
FCN2.3313.21	FCN2.3313.21	Somascan	-0.113701	0.352247	0.677495
C4BPB.7155.46	C4BPB.7155.46	Somascan	-0.132189	0.278924	0.612343
C1QBP.4967.1	C1QBP.4967.1	Somascan	-0.141725	0.24539	0.579727
P01031	C5	MSprot	-0.143953	0.237969	0.43046
SERPING1.4479.14	SERPING1.4479.14	Somascan	-0.161673	0.184451	0.504961
COLEC11.4430.44	COLEC11.4430.44	Somascan	-0.187797	0.122287	0.406478
FCN3.5462.62	FCN3.5462.62	Somascan	-0.193825	0.110535	0.388194
C1QA.C1QB.C1QC.2753.2	C1QA.C1QB.C1QC.2753.2	Somascan	-0.194921	0.108495	0.385051
C8G.14708.59	C8G.14708.59	Somascan	-0.207417	0.0872455	0.342963
C3.2755.8	C3.2755.8	Somascan	-0.21677	0.0736033	0.313786
CFB.4129.72	CFB.4129.72	Somascan	-0.219109	0.0704742	0.309438
P04003	C4BPA	MSprot	-0.222945	0.0655723	0.155162
CFP.2960.66	CFP.2960.66	Somascan	-0.231494	0.0556339	0.274095
P02747	C1QC	MSprot	-0.239861	0.0471312	0.116257
C9.3060.43	C9.3060.43	Somascan	-0.245597	0.0419431	0.23758
C1QL2.15670.15	C1QL2.15670.15	Somascan	-0.254074	0.0351486	0.216571
C3.4900.8	C3.4900.8	Somascan	-0.25411	0.0351214	0.216571
C4A.C4B.18821.9	C4A.C4B.18821.9	Somascan	-0.264779	0.0279034	0.192228
C3.2754.50	C3.2754.50	Somascan	-0.264998	0.0277693	0.191577
C3.2683.1	C3.2683.1	Somascan	-0.265071	0.0277248	0.191542
P09871	C1S	MSprot	-0.270406	0.0246296	0.0726393
C4A.C4B.2182.54	C4A.C4B.2182.54	Somascan	-0.271246	0.0241697	0.176021
CFD.2946.52	CFD.2946.52	Somascan	-0.284618	0.0177749	0.147657
C1QTNF5.7810.20	C1QTNF5.7810.20	Somascan	-0.288016	0.0164029	0.140849
P11226	MBL2	MSprot	-0.299817	0.0123202	0.0405478
C1R.3285.23	C1R.3285.23	Somascan	-0.301754	0.0117422	0.118721
P05156	CFI	MSprot	-0.303836	0.011147	0.0378069
C4A.C4B.4481.34	C4A.C4B.4481.34	Somascan	-0.305517	0.0106859	0.111775
P10643	C7	MSprot	-0.309682	0.00961401	0.0340252
P10909-2	CLU	MSprot	-0.320789	0.00720068	0.0273895
P15169	CPN1	MSprot	-0.341542	0.00407704	0.0172849
P02746	C1QB	MSprot	-0.341615	0.0040686	0.0172849
C8A.C8B.C8G.2429.27	C8A.C8B.C8G.2429.27	Somascan	-0.345378	0.00365465	0.0584141
P13671	C6	MSprot	-0.345378	0.00365465	0.0158239
C3.5803.24	C3.5803.24	Somascan	-0.349909	0.00320625	0.0552593
P05155-2	SERPING1	MSprot	-0.352649	0.00295946	0.0139791
Q03591	CFHR1	MSprot	-0.353599	0.00287795	0.0139444
P0C0L4	C4A	MSprot	-0.35528	0.00273863	0.0134728
P07358	C8B	MSprot	-0.356522	0.00263956	0.0134728
P07360	C8G	MSprot	-0.370734	0.00171357	0.00956457
P02745	C1QA	MSprot	-0.383157	0.00115581	0.00735023
P01024	C3	MSprot	-0.412167	0.000433214	0.00346599
P22792	CPN2	MSprot	-0.41593	0.000378919	0.00335261
P08603	CFH	MSprot	-0.418487	0.000345647	0.00312619
P27918	CFP	MSprot	-0.444611	0.000129516	0.00142468
P20851-2	C4BPB	MSprot	-0.468834	4.84157e-05	0.000638596
C1RL.9348.1	C1RL.9348.1	Somascan	-0.471794	4.27112e-05	0.00413701
C2.3186.2	C2.3186.2	Somascan	-0.478736	3.16848e-05	0.00333586
P07357	C8A	MSprot	-0.479868	3.01594e-05	0.000467104
CLU.4542.24	CLU.4542.24	Somascan	-0.490793	1.85704e-05	0.00230606
P02748	C9	MSprot	-0.491706	1.7819e-05	0.000349827
P00736	C1R	MSprot	-0.500037	1.21594e-05	0.000274938
O75636-2	FCN3	MSprot	-0.503069	1.05538e-05	0.00025267
P0C0L5	C4B	MSprot	-0.503069	1.05538e-05	0.00025267
P00751	CFB	MSprot	-0.505334	9.48597e-06	0.00025267
P02774-3	GC	MSprot	-0.577603	2.03435e-07	1.18283e-05
C1QTNF1.6304.8	C1QTNF1.6304.8	Somascan	-0.613372	2.10423e-08	1.45583e-05
P06681	C2	MSprot	-0.625758	8.96515e-09	9.12204e-07
C1QC.14100.63	C1QC.14100.63	Somascan	-0.750566	1.12577e-13	5.45209e-10
