## Supplementary File S9 for "Seroconversion stages COVID19 into distinct pathophysiological states"

### Sheet: SerologyIndex_vs_Coagulation
UniqueID	Display_Name	Platform	Rho	pval	BH_padj
SERPINA3.4153.11	SERPINA3.4153.11	Somascan	0.504311	9.95507e-06	0.00149046
PDGFD.9341.1	PDGFD.9341.1	Somascan	0.35338	0.00289658	0.0523438
SELP.4154.57	SELP.4154.57	Somascan	0.346693	0.00351905	0.0580908
PROS1.2700.56	PROS1.2700.56	Somascan	0.336865	0.00465012	0.0680378
GP1BA.4990.87	GP1BA.4990.87	Somascan	0.324479	0.00652605	0.0826022
PPBP.17165.1	PPBP.17165.1	Somascan	0.309463	0.00966799	0.104747
PPBP.2790.54	PPBP.2790.54	Somascan	0.304823	0.0108743	0.113429
F9.5307.12	F9.5307.12	Somascan	0.303727	0.0111777	0.114689
F8.13499.30	F8.13499.30	Somascan	0.293972	0.0142169	0.128456
COL28A1.10702.1	COL28A1.10702.1	Somascan	0.293423	0.0144069	0.129689
PPBP.4544.4	PPBP.4544.4	Somascan	0.288381	0.0162609	0.140127
F9.4876.32	F9.4876.32	Somascan	0.284618	0.0177749	0.147657
KLK9.5758.49	KLK9.5758.49	Somascan	0.259408	0.0313632	0.204156
F13A1.F13B.16927.9	F13A1.F13B.16927.9	Somascan	0.25433	0.0349587	0.216571
APOH.8288.27	APOH.8288.27	Somascan	0.248009	0.0399079	0.23286
THBS1.3474.19	THBS1.3474.19	Somascan	0.242346	0.0448228	0.247522
SERPINE2.19154.41	SERPINE2.19154.41	Somascan	0.234198	0.0527595	0.266459
THBS2.14111.15	THBS2.14111.15	Somascan	0.234125	0.0528355	0.266459
PLA2G7.5015.15	PLA2G7.5015.15	Somascan	0.213738	0.0778257	0.323467
F13B.5658.64	F13B.5658.64	Somascan	0.201936	0.0961212	0.361937
PDGFD.17140.57	PDGFD.17140.57	Somascan	0.195835	0.106817	0.381501
PF4.2697.7	PF4.2697.7	Somascan	0.188966	0.119937	0.402742
PPBP.16765.52	PPBP.16765.52	Somascan	0.188345	0.121181	0.404188
P02775	PPBP	MSprot	0.18027	0.138272	0.285565
SERPINI2.7117.21	SERPINI2.7117.21	Somascan	0.177165	0.145309	0.449955
PDGFA.4499.21	PDGFA.4499.21	Somascan	0.176726	0.146323	0.450715
SERPIND1.3316.58	SERPIND1.3316.58	Somascan	0.176032	0.14794	0.451465
THBS3.8982.65	THBS3.8982.65	Somascan	0.169894	0.162825	0.473895
PDGFB.4149.8	PDGFB.4149.8	Somascan	0.152393	0.211277	0.544842
PDGFRL.9713.67	PDGFRL.9713.67	Somascan	0.148995	0.221756	0.555308
PAFAH2.18914.188	PAFAH2.18914.188	Somascan	0.145415	0.233188	0.569218
KLK13.11152.46	KLK13.11152.46	Somascan	0.136317	0.264049	0.597898
P07996	THBS1	MSprot	0.129777	0.287864	0.490679
F10.4878.3	F10.4878.3	Somascan	0.119474	0.328172	0.65713
F10.3077.66	F10.3077.66	Somascan	0.112897	0.355684	0.680354
KLK4.2833.20	KLK4.2833.20	Somascan	0.111034	0.36373	0.688167
SERPINA12.6551.94	SERPINA12.6551.94	Somascan	0.106175	0.385231	0.705359
GP6.3194.36	GP6.3194.36	Somascan	0.105517	0.388198	0.707049
PF4V1.5663.18	PF4V1.5663.18	Somascan	0.101608	0.406115	0.719917
SERPINA5.3389.7	SERPINA5.3389.7	Somascan	0.101096	0.408494	0.721495
PLG.3710.49	PLG.3710.49	Somascan	0.0983559	0.421379	0.730923
SERPINA4.3449.58	SERPINA4.3449.58	Somascan	0.0882718	0.470753	0.767454
P02776	PF4	MSprot	0.0872123	0.476115	0.679926
PECAM1.2695.25	PECAM1.2695.25	Somascan	0.0595543	0.626904	0.860468
PLG.4150.75	PLG.4150.75	Somascan	0.0519182	0.671805	0.881961
SERPINB4.15444.45	SERPINB4.15444.45	Somascan	0.0502009	0.68207	0.884408
SRGN.19251.56	SRGN.19251.56	Somascan	0.0473511	0.699231	0.891668
GP5.7185.29	GP5.7185.29	Somascan	0.0439167	0.720113	0.90233
THBS4.3340.53	THBS4.3340.53	Somascan	0.0423091	0.729959	0.90739
SERPINB1.10737.96	SERPINB1.10737.96	Somascan	0.0419072	0.732428	0.908685
KLK15.6491.59	KLK15.6491.59	Somascan	0.0338692	0.782334	0.928639
F3.4931.59	F3.4931.59	Somascan	0.0318597	0.794958	0.931748
KLK5.14039.33	KLK5.14039.33	Somascan	0.0255754	0.834762	0.943637
P21333-2	FLNA	MSprot	0.015601	0.898757	0.949145
SERPINH1.10800.15	SERPINH1.10800.15	Somascan	0.00800146	0.947973	0.984709
PEAR1.8275.31	PEAR1.8275.31	Somascan	0.00515163	0.96649	0.988569
PLG.4151.6	PLG.4151.6	Somascan	0.0024114	0.984311	0.994197
SERPINF1.9211.19	SERPINF1.9211.19	Somascan	0.00146145	0.990491	0.996665
FGA.FGB.FGG.4907.56	FGA.FGB.FGG.4907.56	Somascan	-0.00405554	0.973617	0.992053
MMRN2.9723.105	MMRN2.9723.105	Somascan	-0.00931677	0.939436	0.983575
P16109	SELP	MSprot	-0.0105225	0.931616	0.965291
KLK8.2834.54	KLK8.2834.54	Somascan	-0.012532	0.918597	0.974965
PAFAH1B3.12374.8	PAFAH1B3.12374.8	Somascan	-0.0131531	0.914578	0.972404
P35443	THBS4	MSprot	-0.0202777	0.868646	0.935288
P04275	VWF	MSprot	-0.0210449	0.863722	0.935288
SERPINB13.18841.1	SERPINB13.18841.1	Somascan	-0.0221045	0.856932	0.948198
SERPINA3.2879.9	SERPINA3.2879.9	Somascan	-0.0242967	0.842916	0.946204
FGB.18890.227	FGB.18890.227	Somascan	-0.0259408	0.832435	0.942816
SERPINA9.7266.4	SERPINA9.7266.4	Somascan	-0.0292291	0.811563	0.937682
FGA.FGB.FGG.2796.62	FGA.FGB.FGG.2796.62	Somascan	-0.0360979	0.768399	0.922269
SERPINB5.15417.3	SERPINB5.15417.3	Somascan	-0.0369748	0.762936	0.920503
SERPINB8.19130.81	SERPINB8.19130.81	Somascan	-0.0380343	0.75635	0.917126
P05154	SERPINA5	MSprot	-0.0385824	0.75295	0.863242
FGG.4989.7	FGG.4989.7	Somascan	-0.0387285	0.752044	0.915804
KLK14.15544.25	KLK14.15544.25	Somascan	-0.0407746	0.739399	0.911636
P07359	GP1BA	MSprot	-0.0466569	0.703434	0.835053
FLNA.11171.25	FLNA.11171.25	Somascan	-0.0578005	0.637105	0.863802
SERPINA1.3580.25	SERPINA1.3580.25	Somascan	-0.0585312	0.632846	0.862804
PAFAH1B2.2642.4	PAFAH1B2.2642.4	Somascan	-0.0586774	0.631996	0.862185
KLK3.8468.19	KLK3.8468.19	Somascan	-0.0594446	0.62754	0.860468
KLK11.2831.29	KLK11.2831.29	Somascan	-0.065327	0.593824	0.843601
SERPINA11.9002.36	SERPINA11.9002.36	Somascan	-0.07384	0.546522	0.813151
CPN1.7142.5	CPN1.7142.5	Somascan	-0.0806723	0.50993	0.790522
KLKB1.4152.58	KLKB1.4152.58	Somascan	-0.0880526	0.471859	0.767881
SERPINE1.2925.9	SERPINE1.2925.9	Somascan	-0.0925466	0.449451	0.750324
FIBCD1.9378.6	FIBCD1.9378.6	Somascan	-0.109646	0.369797	0.693351
THBS2.3339.33	THBS2.3339.33	Somascan	-0.113043	0.355057	0.680354
P02749	APOH	MSprot	-0.116332	0.341144	0.546636
F11.2190.55	F11.2190.55	Somascan	-0.120935	0.322247	0.652988
PDGFRA.10366.11	PDGFRA.10366.11	Somascan	-0.124954	0.306307	0.63804
PDGFRB.3459.49	PDGFRB.3459.49	Somascan	-0.128389	0.293097	0.629755
FGL2.19635.69	FGL2.19635.69	Somascan	-0.128462	0.29282	0.629755
F2.5316.54	F2.5316.54	Somascan	-0.142638	0.24233	0.577289
PEAR1.8892.14	PEAR1.8892.14	Somascan	-0.14293	0.241356	0.576943
SERPINC1.3344.60	SERPINC1.3344.60	Somascan	-0.157252	0.196905	0.524251
F5.4906.35	F5.4906.35	Somascan	-0.159847	0.189526	0.511888
KLK5.3201.49	KLK5.3201.49	Somascan	-0.174132	0.152435	0.458491
P29622	SERPINA4	MSprot	-0.179978	0.138924	0.285565
SELPLG.11266.8	SELPLG.11266.8	Somascan	-0.201644	0.0966137	0.362797
P00740	F9	MSprot	-0.202229	0.0956307	0.20703
PLAUR.2652.15	PLAUR.2652.15	Somascan	-0.213555	0.0780861	0.3235
P01011	SERPINA3	MSprot	-0.214797	0.0763291	0.173553
P00488	F13A1	MSprot	-0.221374	0.0675454	0.158907
SERPINA10.13119.26	SERPINA10.13119.26	Somascan	-0.22521	0.0628093	0.292613
PDGFC.13658.31	PDGFC.13658.31	Somascan	-0.235111	0.0518162	0.265182
P04196	HRG	MSprot	-0.2365	0.0504089	0.122853
CD36.2973.15	CD36.2973.15	Somascan	-0.238619	0.0483215	0.255485
P12259	F5	MSprot	-0.240153	0.0468546	0.116257
P05160	F13B	MSprot	-0.240446	0.0465794	0.116257
F7.3184.25	F7.3184.25	Somascan	-0.255243	0.0342878	0.214266
P01009	SERPINA1	MSprot	-0.295616	0.0136595	0.0437751
P36955	SERPINF1	MSprot	-0.311509	0.00917425	0.0327537
P00742	F10	MSprot	-0.324077	0.00659672	0.0255702
KLK6.3450.4	KLK6.3450.4	Somascan	-0.324991	0.00643706	0.0822551
P07225	PROS1	MSprot	-0.329668	0.00567169	0.0228552
PLAU.4158.54	PLAU.4158.54	Somascan	-0.331202	0.00543866	0.0735739
P01042	KNG1	MSprot	-0.337961	0.00450976	0.0187293
P00748	F12	MSprot	-0.34757	0.00343116	0.0150159
P05546	SERPIND1	MSprot	-0.349068	0.00328552	0.0148578
P02675	FGB	MSprot	-0.35517	0.00274753	0.0134728
KLK10.6227.1	KLK10.6227.1	Somascan	-0.360796	0.00232263	0.0456912
P00747	PLG	MSprot	-0.361235	0.00229214	0.012275
P03951	F11	MSprot	-0.377932	0.00136655	0.00855672
KLK12.3199.54	KLK12.3199.54	Somascan	-0.383266	0.00115172	0.0311608
SERPINF2.3024.18	SERPINF2.3024.18	Somascan	-0.389404	0.000942603	0.0285314
P03952	KLKB1	MSprot	-0.407709	0.000506656	0.00381869
P02671	FGA	MSprot	-0.410924	0.000452638	0.00347592
P00734	F2	MSprot	-0.414395	0.00040026	0.00339387
Q9UK55	SERPINA10	MSprot	-0.414724	0.000395597	0.00339387
P08709-2	F7	MSprot	-0.420168	0.000325261	0.00300867
P01008	SERPINC1	MSprot	-0.432042	0.000209766	0.00203273
P08697	SERPINF2	MSprot	-0.517062	5.39342e-06	0.000182927
Q14520-2	HABP2	MSprot	-0.553416	8.14431e-07	3.68304e-05
