## Supplementary File S10 for "Seroconversion stages COVID19 into distinct pathophysiological states"

### Sheet: Seroconversion vs clinical labs
Lab_name	Rho	pval	BH_padj
absolute neutrophil count	0.563077	0.00338321	0.0148861
white blood cell count	0.53613	2.45369e-06	5.39813e-05
ddimer	0.508737	2.06951e-05	0.0001618
platelet count	0.490171	2.20636e-05	0.0001618
absolute lymphocyte count	0.398256	0.00101765	0.00559705
bun	0.328702	0.00620427	0.022749
alp	0.275805	0.0286751	0.0788564
red cell distribution width	0.233462	0.0553585	0.135321
prothrombin time	0.176863	0.349811	0.549702
troponin	0.142877	0.317218	0.549702
bnp	0.115754	0.607971	0.818338
bilirubin indirect	0.104156	0.471631	0.691725
creatinine	0.0512654	0.678009	0.828678
protein total	-0.0189374	0.882884	0.882884
alt	-0.0314664	0.806599	0.845008
crp	-0.0324021	0.800964	0.845008
ast	-0.0434193	0.735447	0.845008
ferritin	-0.0665904	0.632352	0.818338
bilirubin total	-0.121041	0.344671	0.549702
hemoglobin	-0.133299	0.278508	0.549702
bilirubin direct	-0.150187	0.297857	0.549702
albumin	-0.314996	0.0119199	0.0374625
