## Supplementary File S12 for "Seroconversion stages COVID19 into distinct pathophysiological states"

### Sheet: Sheet2
Population	Definition	Lineage
CD19+ B cells	CD19+ CD3-	B
Age-Dependent B (ABC)	CD19+ CD11c+Tbet+	B
Anergic B	CD19+CD27loIgM-IgD+	B
Atypical B	CD19+CD27loIgM-IgD-	B
Immature Naive B	CD19+CD27loIgM+IgD-	B
Mature Naive B	CD19+CD27loIgM+IgD+	B
c-delta Switched Memory B	CD19+CD27hiIgM-IgD+	B
IgM+ Memory B	CD19+CD27hiIgM+IgD-	B
Pre-switched Activated Memory B	CD19+CD27hiIgM+IgD+	B
Switched Memory B	CD19+CD27hiIgM-IgD-	B
Plasmablasts	CD19+CD27hiCD38hi	B
CD4+ Tconv	CD4+CD25loCD127+FOXP3-	CD4 T
Th2	CD4+ CD25loCD127+FOXP3- CCR4+ CXCR3- CCR6- CXCR5-	CD4 T
Th1	CD4+ CD25loCD127+FOXP3- CXCR3+ CCR6- Tbet+	CD4 T
Th1/17	CD4+ CD25loCD127+FOXP3-CXCR3+ CCR6+	CD4 T
Th17	CD25loCD127+FOXP3-CXCR3- CCR6+ CXCR5-	CD4 T
Follicular helper CD4 T	CD25loCD127+FOXP3-PD-1+ CXCR5+	CD4 T
Central memory CD4 T	CD4+CCR7+CD45RA-	CD4 T
Effector Memory CD4 T	CD4+CCR7-CD45RA-	CD4 T
Effector Memory CD45RA+ CD4 T	CD4+CCR7-CD45RA+	CD4 T
CD95- Naive CD4 T	CD4+CCR7+CD45RA+ CD27+ CD95-	CD4 T
Memory Stem CD4 T	CD4+CCR7+CD45RA+ CD27+ CD95+	CD4 T
Regulatory T	CD4+CD25hiCD127-FOXP3+	CD4 T
PD-1+ CD4 T		CD4 T
CD38+ CD4 T		CD4 T
CD95+ CD4 T		CD4 T
HLA-DR+ CD4 T		CD4 T
CD27- CD57- CD8 T		CD8 T
CD27- CD57+ CD8 T		CD8 T
CD27+ CD57- CD8 T		CD8 T
CD27+ CD57+ CD8 T		CD8 T
CD38+ CD8 T		CD8 T
CD95+ CD8 T		CD8 T
Central Memory CD8 T	CD8+CCR7+CD45RA-	CD8 T
Effector Memory CD8 T	CD8+CCR7-CD45RA-	CD8 T
Effector Memory CD45RA+ CD8 T	CD8+CCR7-CD45RA+	CD8 T
HLA-DR+ CD8 T		CD8 T
CD95- Naive CD8 T	CD8+CCR7+CD45RA+ CD27+ CD95-	CD8 T
Memory Stem CD8 T	CD8+CCR7+CD45RA+ CD27+ CD95+	CD8 T
PD-1+ CD8 T		CD8 T
T-bet- Eomes- CD8 T		CD8 T
T-bet- Eomes+ CD8 T		CD8 T
T-bet+ Eomes- CD8 T		CD8 T
T-bet+ Eomes+ CD8 T		CD8 T
Myeloid Dendritic Supressor Cells	CD3-CD19-HLA-DR-CD33+ CD11b+	Myeloid
Basophils	CD3- CD19- HLA-DR- CD33- CD11b- CD38+ CD123+	Myeloid
Plasmacytoid DCs	CD3-CD19-CD56-CD11c-CD123+	Myeloid
Monocytes	CD3-CD19-CD56-CD11c+	Myeloid
Classical Monocytes	CD14hiCD16lo	Myeloid
Intermediate Monocytes	CD14midCD16mid	Myeloid
Non-Classical Monocytes	CD14loCD16hi	Myeloid
Myeloid DCs	CD3- CD19- HLA-DR+ CD11b+ CD14- CD16-	Myeloid
CD1c+ Myeloid DCs	CD3- CD19- HLA-DR+ CD11c+ CD14- CD16- CD141- CD1c+	Myeloid
CD141+ Myeloid DCs	CD3- CD19- HLA-DR+ CD11c+ CD14- CD16- CD141+ CD1c-	Myeloid
CD56bright NK	CD56hiCD16-	NK
CD56midCD16hi NK	CD56midCD16+	NK
CD56midCD16lo NK	CD56int CD16-	NK
CD4+ T		T
CD8+ T		T
CD3+ T		T
CD4-CD8- T		T
